# Minimal impact on the resistome of children in Botswana after azithromycin treatment for acute severe diarrhoeal disease

**DOI:** 10.1101/2023.08.03.23293510

**Authors:** Allison K. Guitor, Anna Katyukhina, Margaret Mokomane, Kwana Lechiile, David M. Goldfarb, Gerard D. Wright, Andrew G McArthur, Jeffrey M. Pernica

## Abstract

Mass distribution of azithromycin has been recommended to reduce under-five mortality rates in certain countries in sub-Saharan Africa. Additionally, antibiotic treatment of children with bacterial gastroenteritis holds promise for the prevention of mortality and the optimization of linear growth. However, mass administration and imprudent prescription of antibiotics can select for antibiotic-resistant bacteria in the gut microbiota of children. The long-term implications of this selection are unknown and worrisome.

Our previous randomized controlled trial of children hospitalized with severe acute diarrhoeal disease in Botswana evaluated the efficacy of a test-and-treat strategy. Participants randomized to the intervention group who were found to have enterotoxigenic or enteropathogenic *E. coli, Shigella,* or *Campylobacter* detectable by a rapid qualitative multiplex PCR assay at admission were treated with azithromycin and those randomized to the control group received supportive treatment (usual care). Stool samples were collected at baseline and at 60 days. In this current study, DNA from 136 stool samples was enriched and sequenced to detect changes in the resistome, otherwise known as the collection of antibiotic resistance genes.

At baseline, the gut microbiota of these children contained a diverse complement of azithromycin resistance genes that increased in prevalence in both treatment groups by 60 days. Certain 23S rRNA methyltransferases were associated with other resistance genes and mobile genetic elements, highlighting the potential for the transfer of macrolide resistance in the gut microbiome. There were other minor changes in non-azithromycin resistance genes; however, the trends were not specific to the antibiotic-treated children. In conclusion, a three-day azithromycin treatment for diarrhoea for young children in Botswana did not increase the prevalence of azithromycin-specific antibiotic resistance genes at 60 days. The gut microbiota of these children appeared primed for macrolide resistance, and repeated exposures may further select resistant bacteria.
