## Additional File 5 for "Minimal impact on the resistome of children in Botswana after azithromycin treatment for acute severe diarrhoeal disease"

ARO	Shorten Name	Gene Name	Antibiotics	Resistance Mechanism	AMR gene Family	Description	Species	Neg-ext-1	Neg-ext-2	Neg-ext-3	Neg-ext-7	Neg-ext-8
3002578	AAC(6')-Ib7	AAC(6')-Ib7	aminoglycoside antibiotic	antibiotic inactivation	AAC(6')	AAC(6')-Ib7 is a plasmid-encoded aminoglycoside acetyltransferase in E. cloacae and C. freundii.	Salmonella enterica subsp. enterica serovar Corvallis	0	84	0	0	0
3004704	aadA8b	aadA8b	aminoglycoside antibiotic	antibiotic inactivation	ANT(3'')	aadA8b is an aminoglycoside nucleotidyltransferase gene encoded by plasmids in E. coli; can be created by a recombination event between aadA1 and aadA2.	Escherichia coli	14	0	0	0	0
3002649	APH(3')-Va	APH(3')-Va	aminoglycoside antibiotic	antibiotic inactivation	APH(3')	APH(3')-Va is a chromosomal-encoded aminoglycoside phosphotransferase in Streptomyces fradiae.	Streptomyces fradiae	0	0	0	0	525
3002999	CblA-1	CblA-1	cephalosporin	antibiotic inactivation	CblA beta-lactamase	CblA-1 beta-lactamase is a class A beta-lactamase found in Bacteroides uniformis that is species-specific.	mixed culture bacterium AX_gF3SD01_15	0	0	134	0	0
3006919	CfiA4	CfiA4	carbapenem	antibiotic inactivation	CfiA beta-lactamase	CfiA4 is a CfiA beta-lactamase.	Bacteroides	0	0	31	0	0
3003003	CfxA3	CfxA3	cephamycin	antibiotic inactivation	CfxA beta-lactamase	CfxA3 beta-lactamase is a class A beta-lactamase found in Capnocytophaga ochracea.	Capnocytophaga ochracea	0	0	0	49	141
3003097	CfxA6	CfxA6	cephamycin	antibiotic inactivation	CfxA beta-lactamase	CfxA6 beta-lactamase is a class A beta-lactamase found in an uncultured bacterium.	uncultured organism	0	2291	421	0	0
3006858	CMH-6	CMH-6	cephalosporin	antibiotic inactivation	CMH beta-lactamase	CMH-6 is a CMH beta-lactamase.	Enterobacter cloacae	0	0	212	0	0
3005180	CMY-147	CMY-147	cephamycin	antibiotic inactivation	CMY beta-lactamase	CMY-147 is a beta-lactamase found in Escherichia coli. It confers resistance to cephamycin. Detected directly from NCBI and submitted without publication on 23-FEB-2017.	Escherichia coli	0	0	63	0	0
3003648	CTX-M-164	CTX-M-164	cephalosporin	antibiotic inactivation	CTX-M beta-lactamase	Assigned by Lahey's list of beta-lactamase, no other information available.	Proteus mirabilis	0	0	199	0	0
3005666	CTX-M-244	CTX-M-244	cephalosporin	antibiotic inactivation	CTX-M beta-lactamase	CTX-M-244 is a CTX-M beta-lactamase.	Escherichia coli	124	0	0	0	0
3003013	dfrA15	dfrA15	diaminopyrimidine antibiotic	antibiotic target replacement	trimethoprim resistant dihydrofolate reductase dfr	dfrA15 is an integron-encoded dihydrofolate reductase found in Vibrio cholerae.	Escherichia coli	0	77	65	0	0
3003014	dfrA16	dfrA16	diaminopyrimidine antibiotic	antibiotic target replacement	trimethoprim resistant dihydrofolate reductase dfr	dfrA16 is an integron-encoded dihydrofolate reductase found in Salmonella enterica.	Escherichia coli	0	0	205	0	0
3002863	dfrA8	dfrA8	diaminopyrimidine antibiotic	antibiotic target replacement	trimethoprim resistant dihydrofolate reductase dfr	dfrA8 is a transposon-encoded dihydrofolate reductase found in Salmonella enterica.	Salmonella enterica subsp. enterica serovar Typhimurium	350	51	285	0	0
3000595	ErmT	ErmT	streptogramin A antibiotic; macrolide antibiotic; lincosamide antibiotic; streptogramin B antibiotic; streptogramin antibiotic	antibiotic target alteration	Erm 23S ribosomal RNA methyltransferase	ErmT confers MLSb phenotype.	Plasmid pGT633	0	0	63	0	0
3002349	GES-20	GES-20	carbapenem; penam; cephalosporin	antibiotic inactivation	GES beta-lactamase	GES-20 is a beta-lactamase found in the Enterobacteriaceae family.	Escherichia coli	0	0	0	0	80
3002332	GES-3	GES-3	carbapenem; penam; cephalosporin	antibiotic inactivation	GES beta-lactamase	GES-3 is a beta-lactamase found in Klebsiella pneumoniae.	Klebsiella pneumoniae	0	0	62	0	0
3002837	lnuC	lnuC	lincosamide antibiotic	antibiotic inactivation	lincosamide nucleotidyltransferase (LNU)	lnuC is a transposon-mediated nucleotidyltransferase found in Streptococcus agalactiae.	Streptococcus agalactiae	0	0	116	0	0
3003585	Klebsiella mutant PhoP	Klebsiella mutant PhoP conferring antibiotic resistance to colistin	macrolide antibiotic; peptide antibiotic	antibiotic efflux; antibiotic target alteration	ATP-binding cassette (ABC) antibiotic efflux pump; pmr phosphoethanolamine transferase	A mutant phoP activates pmrHFIJKLM expression responsible for L-aminoarabinose synthesis and polymyxin resistance, by way of alteration of negative charge.; A mutant phoP activates pmrHFIJKLM expression responsible for L-aminoarabinose synthesis and polymyxin resistance, by way of alteration of negative charge.	Klebsiella pneumoniae	47	0	29	0	0
3002505	PDC-6	PDC-6	monobactam; cephalosporin; carbapenem	antibiotic inactivation	PDC beta-lactamase	PDC-6 is a beta-lactamase found in Pseudomonas aeruginosa.	Pseudomonas aeruginosa	0	0	0	34	0
3002689	pp-cat	Plasmid-encoded cat (pp-cat)	phenicol antibiotic	antibiotic inactivation	chloramphenicol acetyltransferase (CAT)	Plasmid-encoded cat, or pp-cat, is a plasmid-encoded variant of the cat gene found in Photobacterium damselae subsp. piscicida.	Photobacterium damselae subsp. piscicida	0	0	0	698	393
3000965	TEM-102	TEM-102	penam; penem; cephalosporin; monobactam	antibiotic inactivation	TEM beta-lactamase	TEM-102 is an extended-spectrum beta-lactamase that has been found in clinical isolates.	Plasmid pWW100	0	0	0	0	52
3000968	TEM-105	TEM-105	penam; penem; cephalosporin; monobactam	antibiotic inactivation	TEM beta-lactamase	TEM-105 is a beta-lactamase found in E. coli.	Escherichia coli	0	0	129	124	0
3000971	TEM-108	TEM-108	penam; penem; cephalosporin; monobactam	antibiotic inactivation	TEM beta-lactamase	TEM-108 is a beta-lactamase that has been found in clinical isolates.	Salmonella enterica subsp. enterica serovar Typhimurium	0	0	58	53	0
3000975	TEM-112	TEM-112	penam; penem; cephalosporin; monobactam	antibiotic inactivation	TEM beta-lactamase	TEM-112 is an extended-spectrum beta-lactamase found in E. coli.	Escherichia coli	0	0	124	0	0
3001013	TEM-146	TEM-146	penam; penem; cephalosporin; monobactam	antibiotic inactivation	TEM beta-lactamase	TEM-146 is a beta-lactamase found in E. coli.	Escherichia coli	0	0	55	61	0
3001028	TEM-162	TEM-162	penam; penem; cephalosporin; monobactam	antibiotic inactivation	TEM beta-lactamase	TEM-162 is a beta-lactamase found in Acinetobacter haemolyticus.	Acinetobacter haemolyticus	0	264	0	0	0
3001037	TEM-171	TEM-171	penam; penem; cephalosporin; monobactam	antibiotic inactivation	TEM beta-lactamase	TEM-171 is a beta-lactamase.	Escherichia coli	0	1695	6160	1671	1232
3001041	TEM-176	TEM-176	penam; penem; cephalosporin; monobactam	antibiotic inactivation	TEM beta-lactamase	TEM-176 is a beta-lactamase.	Escherichia coli	0	81	0	0	0
3001045	TEM-183	TEM-183	penam; penem; cephalosporin; monobactam	antibiotic inactivation	TEM beta-lactamase	TEM-183 is a broad-spectrum beta-lactamase.	Klebsiella pneumoniae	0	0	0	0	961
3001053	TEM-193	TEM-193	penam; penem; cephalosporin; monobactam	antibiotic inactivation	TEM beta-lactamase	TEM-193 is a beta-lactamase.	Acinetobacter baumannii	0	57	0	0	0
3001056	TEM-197	TEM-197	penam; penem; cephalosporin; monobactam	antibiotic inactivation	TEM beta-lactamase	TEM-197 is an extended-spectrum beta-lactamase.	Klebsiella pneumoniae	0	180	80	128	91
3001382	TEM-205	TEM-205	penam; penem; cephalosporin; monobactam	antibiotic inactivation	TEM beta-lactamase	From the Lahey list of beta-lactamases. Not yet released.	Pseudomonas aeruginosa	0	56	0	0	0
3005262	TEM-231	TEM-231	penam; penem; cephalosporin; monobactam	antibiotic inactivation	TEM beta-lactamase	TEM-231 is a beta-lactamase.	Escherichia coli	0	0	66	0	0
3000953	TEM-86	TEM-86	penam; penem; cephalosporin; monobactam	antibiotic inactivation	TEM beta-lactamase	TEM-86 is an extended-spectrum beta-lactamase found in Klebsiella pneumoniae.	Klebsiella pneumoniae	0	139	91	0	98
3000954	TEM-87	TEM-87	penam; penem; cephalosporin; monobactam	antibiotic inactivation	TEM beta-lactamase	TEM-87 is an extended-spectrum beta-lactamase found in Proteus mirabilis.	Proteus mirabilis	0	19	27	0	0
3000957	TEM-90	TEM-90	penam; penem; cephalosporin; monobactam	antibiotic inactivation	TEM beta-lactamase	TEM-90 is a broad-spectrum beta-lactamase found in E. coli.	Escherichia coli	0	109	0	0	0
3000962	TEM-95	TEM-95	penam; penem; cephalosporin; monobactam	antibiotic inactivation	TEM beta-lactamase	TEM-95 is a broad-spectrum beta-lactamase found in E. coli.	Escherichia coli	0	0	166	0	0
3000167	tet(C)	tet(C)	tetracycline antibiotic	antibiotic efflux	major facilitator superfamily (MFS) antibiotic efflux pump	Tet(C) is a tetracycline efflux pump found in many species of Gram-negative bacteria. It is typically found in plasmid DNA.	Aeromonas salmonicida	0	0	0	0	57
3000179	tet(L)	tet(L)	tetracycline antibiotic	antibiotic efflux	major facilitator superfamily (MFS) antibiotic efflux pump	TetL is a tetracycline efflux protein found in many species of Gram-negative and Gram-positive bacteria.	Geobacillus stearothermophilus	0	0	0	74	0
3000196	tet32	tet32	tetracycline antibiotic	antibiotic target protection	tetracycline-resistant ribosomal protection protein	Tet32 is a tetracycline resistance gene similar to Tet(O), and binds to the ribosome to confer tetracycline resistance as a ribosomal protection protein.	Escherichia coli	0	475	0	0	0
3000195	tetB(P)	tetB(P)	tetracycline antibiotic	antibiotic target protection	tetracycline-resistant ribosomal protection protein	TetB(P) is a tetracycline ribosomal protection protein found on the same operon as tetA(P), a tetracycline efflux protein.	Clostridium perfringens	0	0	101	0	0
3002921	vanR (vanB)	vanR gene in vanB cluster	glycopeptide antibiotic	antibiotic target alteration	glycopeptide resistance gene cluster; vanR	Also known as vanRB, is a vanR variant found in the vanB gene cluster.; Also known as vanRB, is a vanR variant found in the vanB gene cluster.	Enterococcus faecalis	0	64	0	0	0
3002964	vanW (vanB)	vanW gene in vanB cluster	glycopeptide antibiotic	antibiotic target alteration	glycopeptide resistance gene cluster; vanW	Also known as vanWB, is a vanW variant found in the vanB gene cluster.; Also known as vanWB, is a vanW variant found in the vanB gene cluster.	Enterococcus faecalis	0	128	0	0	0
3002950	vanX (vanB)	vanX gene in vanB cluster	glycopeptide antibiotic	antibiotic target alteration	glycopeptide resistance gene cluster; vanX	Also known as vanXB, is a vanX variant found in the vanB gene cluster.; Also known as vanXB, is a vanX variant found in the vanB gene cluster.	Enterococcus faecalis	0	22	0	0	0
3002843	vatD	vatD	streptogramin A antibiotic; streptogramin antibiotic	antibiotic inactivation	streptogramin vat acetyltransferase	vatD is a transposon-mediated acetyltransferase found in Enterococcus faecium.	Enterococcus faecium	221	208	123	546	0
