## Additional File 6 for "Minimal impact on the resistome of children in Botswana after azithromycin treatment for acute severe diarrhoeal disease"

ARO	Gene Name	Antibiotics	Resistance Mechanism	AMR gene Family	Description	Species	Neg-ext-1	Neg-ext-2	Neg-ext-3	Neg-ext-7	Neg-ext-8
3002528	AAC(3)-Ia	aminoglycoside antibiotic	antibiotic inactivation	AAC(3)	AAC(3)-Ia is an aminoglycoside acetyltransferase encoded by plasmids, transposons, integrons in S. marcescens, E. coli, Acinetobacter baumannii, Klebsiella pneumoniae, Klebsiella oxytoca, P. aeruginosa, Salmonella typhimurium and Proteus mirabilis.	Pseudomonas aeruginosa	0	1	1	1	1
3002535	AAC(3)-IIc	aminoglycoside antibiotic	antibiotic inactivation	AAC(3)	AAC(3)-IIc is a plasmid-encoded aminoglycoside acetyltransferase in E. coli and P. aeruginosa.	Escherichia coli	0	0	1	1	0
3002539	AAC(3)-IV	aminoglycoside antibiotic	antibiotic inactivation	AAC(3)	AAC(3)-IV is a plasmid-encoded aminoglycoside acetyltransferase in E. coli, C. jejuni and P. stutzeri.	Escherichia coli	1	1	1	1	1
3005116	AAC(6')-Ib-cr6	fluoroquinolone antibiotic; aminoglycoside antibiotic	antibiotic inactivation	AAC(6')-Ib-cr	A fluoroquinolone-acetylating aminoglycoside acetyltransferase variant identified from Escherichia coli. These proteins confer resistance to both fluoroquinolone and aminoglycoside antibiotics.	Escherichia coli	1	0	0	0	0
3002556	AAC(6')-Ii	aminoglycoside antibiotic	antibiotic inactivation	AAC(6')	AAC(6')-Ii is a chromosomal-encoded aminoglycoside acetyltransferase in Enterococcus spp.	Enterococcus faecium	1	0	0	0	0
3002602	aadA2	aminoglycoside antibiotic	antibiotic inactivation	ANT(3'')	aadA2 is an aminoglycoside nucleotidyltransferase gene encoded by plasmids and integrons in K. pneumoniae, Salmonella spp., Corynebacterium glutamicum, C. freundii and Aeromonas spp.	Klebsiella pneumoniae	1	0	0	0	0
3002603	aadA3	aminoglycoside antibiotic	antibiotic inactivation	ANT(3'')	aadA3 is an aminoglycoside nucleotidyltransferase gene encoded by plasmids, transposons and integrons in E. coli.	Plasmid NR79	0	0	1	0	0
3002605	aadA5	aminoglycoside antibiotic	antibiotic inactivation	ANT(3'')	aadA5 is an aminoglycoside nucleotidyltransferase gene encoded by plasmids, transposons and integrons in E. coli, K. pneumoniae, Kluyvera georgiana, P. aeruginosa and E. cloacae.	Escherichia coli	0	0	1	1	0
3000216	acrB	penam; disinfecting agents and antiseptics; tetracycline antibiotic; cephalosporin; glycylcycline; fluoroquinolone antibiotic; rifamycin antibiotic; phenicol antibiotic	antibiotic efflux	resistance-nodulation-cell division (RND) antibiotic efflux pump	Protein subunit of AcrA-AcrB-TolC multidrug efflux complex. AcrB functions as a herterotrimer which forms the inner membrane component and is primarily responsible for substrate recognition and energy transduction by acting as a drug/proton antiporter.	Escherichia coli str. K-12 substr. MG1655	0	1	0	0	0
3000491	acrD	aminoglycoside antibiotic	antibiotic efflux	resistance-nodulation-cell division (RND) antibiotic efflux pump	AcrD is an aminoglycoside efflux pump expressed in E. coli. Its expression can be induced by indole, and is regulated by baeRS and cpxAR.	Escherichia coli str. K-12 substr. W3110	1	1	1	1	0
3000499	AcrE	penam; cephalosporin; cephamycin; fluoroquinolone antibiotic	antibiotic efflux	resistance-nodulation-cell division (RND) antibiotic efflux pump	AcrE is a membrane fusion protein, similar to AcrA.	Escherichia coli str. K-12 substr. MG1655	1	1	1	1	1
3000502	AcrF	penam; cephalosporin; cephamycin; fluoroquinolone antibiotic	antibiotic efflux	resistance-nodulation-cell division (RND) antibiotic efflux pump	AcrF is a inner membrane transporter, similar to AcrB.	Escherichia coli str. K-12 substr. MG1655	1	1	1	1	0
3000656	AcrS	penam; disinfecting agents and antiseptics; tetracycline antibiotic; cephalosporin; cephamycin; glycylcycline; fluoroquinolone antibiotic; rifamycin antibiotic; phenicol antibiotic	antibiotic efflux	resistance-nodulation-cell division (RND) antibiotic efflux pump	AcrS is a repressor of the AcrAB efflux complex and is associated with the expression of AcrEF. AcrS is believed to regulate a switch between AcrAB and AcrEF efflux.	Escherichia coli str. K-12 substr. MG1655	1	1	1	1	1
3001823	ACT-3	carbapenem; penam; cephalosporin; cephamycin	antibiotic inactivation	ACT beta-lactamase	ACT-3 is a beta-lactamase found in Klebsiella pneumoniae.	Klebsiella pneumoniae	0	1	0	0	0
3006240	ACT-45	carbapenem; penam; cephalosporin; cephamycin	antibiotic inactivation	ACT beta-lactamase	ACT-45 is a ACT beta-lactamase.	Enterobacter cloacae complex	1	0	0	0	0
3000230	ANT(2'')-Ia	aminoglycoside antibiotic	antibiotic inactivation	ANT(2'')	Plasmid or integron-encoded nucleotidylylation of 2-deoxystreptamine aminoglycosides at the hydroxyl group at position 2'' in P. aeruginosa, K. pneumoniae, Morganella morganii, E. coli, S. typhimurium, C. freundii and A. baumannii.	Pseudomonas aeruginosa	0	0	0	1	0
3004089	ANT(3'')-IIa	aminoglycoside antibiotic	antibiotic inactivation	ANT(3'')	ANT(3'')-IIa is a aminoglycoside nucleotidyltransferase identified in Acinetobacter spp. via horizontal gene transfer mechanisms.	Escherichia coli	1	1	1	1	1
3002660	APH(6)-Id	aminoglycoside antibiotic	antibiotic inactivation	APH(6)	APH(6)-Id is an aminoglycoside phosphotransferase encoded by plasmids, integrative conjugative elements and chromosomal genomic islands in K. pneumoniae, Salmonella spp., E. coli, Shigella flexneri, Providencia alcalifaciens, Pseudomonas spp., V. cholerae, Edwardsiella tarda, Pasteurella multocida and Aeromonas bestiarum.	Pseudomonas aeruginosa	1	1	1	1	1
3002661	APH(7'')-Ia	aminoglycoside antibiotic	antibiotic inactivation	APH(7'')	APH(7'')-Ia is a chromosomal-encoded aminoglycoside phosphotransferase in S. hygroscopicus.	Streptomyces hygroscopicus	1	1	1	1	1
3002662	APH(9)-Ia	aminoglycoside antibiotic	antibiotic inactivation	APH(9)	APH(9)-Ia is a chromosomal-encoded aminoglycoside phosphotransferase in L. pneumophila.	Legionella pneumophila 130b	0	0	1	0	0
3002986	bacA	peptide antibiotic	antibiotic target alteration	undecaprenyl pyrophosphate related proteins	The bacA gene product (BacA) recycles undecaprenyl pyrophosphate during cell wall biosynthesis which confers resistance to bacitracin.	Escherichia coli str. K-12 substr. MG1655	0	0	1	0	0
3002683	catI	phenicol antibiotic	antibiotic inactivation	chloramphenicol acetyltransferase (CAT)	catI is a chromosome and transposon-encoded variant of the cat gene found in Escherichia coli and Acinetobacter baumannii.	Escherichia coli	1	0	1	0	0
3002999	CblA-1	cephalosporin	antibiotic inactivation	CblA beta-lactamase	CblA-1 beta-lactamase is a class A beta-lactamase found in Bacteroides uniformis that is species-specific.	mixed culture bacterium AX_gF3SD01_15	0	0	1	0	0
3000578	CcrA	carbapenem	antibiotic inactivation	CfiA beta-lactamase	CcrA is a CfiA beta-lactamase.	Bacteroides fragilis	0	1	0	0	0
3003559	cepA	cephalosporin	antibiotic inactivation	CepA beta-lactamase	A beta-lactamase found in Bacteroides fragilis producing either low or high levels of the endogenous cephalosporinase activity.	Bacteroides fragilis	0	1	0	0	0
3006225	CepA-44	cephalosporin	antibiotic inactivation	CepA beta-lactamase	CepA-44 is a CepA beta-lactamase.	Bacteroides fragilis	0	0	1	1	0
3003002	CfxA2	cephamycin	antibiotic inactivation	CfxA beta-lactamase	CfxA2 beta-lactamase is a class A beta-lactamase found in Prevotella intermedia.	Prevotella intermedia	0	1	1	0	0
3003097	CfxA6	cephamycin	antibiotic inactivation	CfxA beta-lactamase	CfxA6 beta-lactamase is a class A beta-lactamase found in an uncultured bacterium.	uncultured organism	0	1	1	0	0
3006858	CMH-6	cephalosporin	antibiotic inactivation	CMH beta-lactamase	CMH-6 is a CMH beta-lactamase.	Enterobacter cloacae	0	0	1	0	0
3002695	cmlA5	phenicol antibiotic	antibiotic efflux	major facilitator superfamily (MFS) antibiotic efflux pump	cmlA5 is a plasmid or transposon-encoded chloramphenicol exporter that is found in Escherichia coli.	uncultured bacterium	1	0	0	0	0
3002702	cmrA	phenicol antibiotic	antibiotic efflux	major facilitator superfamily (MFS) antibiotic efflux pump	cmrA is a transposon-encoded chloramphenicol exporter that is found in Rhodococcus rhodochrous.	Rhodococcus rhodochrous	0	0	0	0	1
3004854	CMY-136	cephalosporin; cephamycin	antibiotic inactivation	CMY beta-lactamase	A CMY-2-like beta-lactamase which confers resistance to cephalosporin antibiotics, and is also capable of hydrolyzing the CMY-2 inhibitors ticarcillin and cloxacillin.	Escherichia coli	0	0	1	0	0
3002013	CMY-2	penam; carbapenem; cephalosporin; cephamycin	antibiotic inactivation	CMY beta-lactamase	CMY-2 is a beta-lactamase found in Klebsiella pneumoniae.	Klebsiella pneumoniae	0	0	1	0	0
3000830	cpxA	aminocoumarin antibiotic; aminoglycoside antibiotic	antibiotic efflux	resistance-nodulation-cell division (RND) antibiotic efflux pump	CpxA is a membrane-localized sensor kinase that is activated by envelope stress. It starts a kinase cascade that activates CpxR, which promotes efflux complex expression.	Escherichia coli O157:H7 str. Sakai	1	1	1	1	1
3000518	CRP	penam; macrolide antibiotic; fluoroquinolone antibiotic	antibiotic efflux	resistance-nodulation-cell division (RND) antibiotic efflux pump	CRP is a global regulator that represses MdtEF multidrug efflux pump expression.	Escherichia coli str. K-12 substr. W3110	1	1	1	1	0
3001877	CTX-M-14	cephalosporin	antibiotic inactivation	CTX-M beta-lactamase	CTX-M-14 is a beta-lactamase found in the Enterobacteriaceae family.	Escherichia coli	1	0	0	0	0
3002854	dfrA1	diaminopyrimidine antibiotic	antibiotic target replacement	trimethoprim resistant dihydrofolate reductase dfr	dfrA1 is an integron-encoded dihydrofolate reductase.	Klebsiella oxytoca	1	0	0	0	0
3002858	dfrA12	diaminopyrimidine antibiotic	antibiotic target replacement	trimethoprim resistant dihydrofolate reductase dfr	dfrA12 is an integron-encoded dihydrofolate reductase found in Vibrio cholerae.	Klebsiella pneumoniae	1	0	1	0	0
3002859	dfrA14	diaminopyrimidine antibiotic	antibiotic target replacement	trimethoprim resistant dihydrofolate reductase dfr	dfrA14 is an integron-encoded dihydrofolate reductase found in Escherichia coli.	Escherichia coli	1	1	1	1	1
3003013	dfrA15	diaminopyrimidine antibiotic	antibiotic target replacement	trimethoprim resistant dihydrofolate reductase dfr	dfrA15 is an integron-encoded dihydrofolate reductase found in Vibrio cholerae.	Escherichia coli	0	1	1	0	0
3003014	dfrA16	diaminopyrimidine antibiotic	antibiotic target replacement	trimethoprim resistant dihydrofolate reductase dfr	dfrA16 is an integron-encoded dihydrofolate reductase found in Salmonella enterica.	Escherichia coli	0	0	1	0	0
3002860	dfrA17	diaminopyrimidine antibiotic	antibiotic target replacement	trimethoprim resistant dihydrofolate reductase dfr	dfrA17 is an integron-encoded dihydrofolate reductase found in Escherichia coli.	Pseudomonas aeruginosa	0	0	1	1	0
3002861	dfrA5	diaminopyrimidine antibiotic	antibiotic target replacement	trimethoprim resistant dihydrofolate reductase dfr	dfrA5 is an integron-encoded dihydrofolate reductase found in Vibrio cholerae.	Salmonella enterica subsp. enterica serovar Enteritidis	0	0	1	0	1
3002863	dfrA8	diaminopyrimidine antibiotic	antibiotic target replacement	trimethoprim resistant dihydrofolate reductase dfr	dfrA8 is a transposon-encoded dihydrofolate reductase found in Salmonella enterica.	Salmonella enterica subsp. enterica serovar Typhimurium	1	1	1	1	0
3002867	dfrF	diaminopyrimidine antibiotic	antibiotic target replacement	trimethoprim resistant dihydrofolate reductase dfr	dfrF is a chromosome-encoded dihydrofolate reductase found in Streptococcus pyogenes.	Enterococcus faecalis	0	1	1	1	1
3002132	DHA-1	cephalosporin; cephamycin	antibiotic inactivation	DHA beta-lactamase	DHA-1 is a class C beta-lactamase found in Morganella morganii and Salmonella enterica.	Salmonella enterica subsp. enterica serovar Enteritidis	0	0	1	0	0
3006876	EC-15	cephalosporin	antibiotic inactivation	EC beta-lactamase	EC-15 is a EC beta-lactamase.	Escherichia coli	0	1	0	0	0
3006881	EC-8	cephalosporin	antibiotic inactivation	EC beta-lactamase	EC-8 is a EC beta-lactamase.	Escherichia coli	0	0	0	1	0
3000027	emrA	fluoroquinolone antibiotic	antibiotic efflux	major facilitator superfamily (MFS) antibiotic efflux pump	EmrA is a membrane fusion protein, providing an efflux pathway with EmrB and TolC between the inner and outer membranes of E. coli, a Gram-negative bacterium.	Escherichia coli str. K-12 substr. W3110	1	1	1	1	0
3000074	emrB	fluoroquinolone antibiotic	antibiotic efflux	major facilitator superfamily (MFS) antibiotic efflux pump	emrB is a translocase in the emrB -TolC efflux protein in E. coli. It recognizes substrates including carbonyl cyanide m-chlorophenylhydrazone (CCCP), nalidixic acid, and thioloactomycin.	Escherichia coli str. K-12 substr. MG1655	1	1	1	1	1
3000206	emrK	tetracycline antibiotic	antibiotic efflux	major facilitator superfamily (MFS) antibiotic efflux pump	emrK is a membrane fusion protein that is a homolog of EmrA. Together with the inner membrane transporter EmrY and the outer membrane channel TolC, it mediates multidrug efflux.	Escherichia coli	0	1	1	1	0
3000254	emrY	tetracycline antibiotic	antibiotic efflux	major facilitator superfamily (MFS) antibiotic efflux pump	emrY is a multidrug transport that moves substrates across the inner membrane of the Gram-negative E. coli. It is a homolog of emrB.	Escherichia coli	1	1	1	1	0
3003576	eptA	peptide antibiotic	antibiotic target alteration	pmr phosphoethanolamine transferase	PmrC mediates the modification of Lipid A by the addition of 4-amino-4-deoxy-L-arabinose (L-Ara4N) and phosphoethanolamine, resulting in a less negative cell membrane and decreased binding of polymyxin B.	Escherichia coli str. K-12 substr. W3110	1	1	1	1	0
3000347	ErmA	streptogramin A antibiotic; macrolide antibiotic; lincosamide antibiotic; streptogramin B antibiotic; streptogramin antibiotic	antibiotic target alteration	Erm 23S ribosomal RNA methyltransferase	ErmA confers the MLSb phenotype. Similar to ErmC, Expression of ErmA is inducible by erythromycin. The leader peptide causes attenuation of the mRNA and stabilizes the structure preventing further translation. When erythromycin is present, it binds the leader peptide causing a change in conformation allowing for the expression of ErmA.	Staphylococcus aureus	0	0	1	0	0
3000250	ErmC	streptogramin A antibiotic; macrolide antibiotic; lincosamide antibiotic; streptogramin B antibiotic; streptogramin antibiotic	antibiotic target alteration	Erm 23S ribosomal RNA methyltransferase	ErmC is a methyltransferase that catalyzes the methylation of A2058 of the 23S ribosomal RNA in two steps. Expression of ErmC is inducible by erythromycin. The leader peptide causes attenuation of the mRNA and stabilizes the structure preventing further translation. When erythromycin is present, it binds the leader peptide causing a change in conformation allowing for the expression of ErmC.	Staphylococcus epidermidis	1	0	0	0	0
3000498	ErmF	streptogramin A antibiotic; macrolide antibiotic; lincosamide antibiotic; streptogramin B antibiotic; streptogramin antibiotic	antibiotic target alteration	Erm 23S ribosomal RNA methyltransferase	ErmF confers the MLSb phenotype.	Bacteroides fragilis	0	1	1	1	0
3000522	ErmG	streptogramin A antibiotic; macrolide antibiotic; lincosamide antibiotic; streptogramin B antibiotic; streptogramin antibiotic	antibiotic target alteration	Erm 23S ribosomal RNA methyltransferase	ErmG is a rRNA adenine N-6-methyltransferase that protects the ribosome from inactivation due to antibiotic binding.	Bacteroides thetaiotaomicron	0	1	0	0	0
3000595	ErmT	streptogramin A antibiotic; macrolide antibiotic; lincosamide antibiotic; streptogramin B antibiotic; streptogramin antibiotic	antibiotic target alteration	Erm 23S ribosomal RNA methyltransferase	ErmT confers MLSb phenotype.	Plasmid pGT633	1	1	1	0	0
3000596	ErmX	streptogramin A antibiotic; macrolide antibiotic; lincosamide antibiotic; streptogramin B antibiotic; streptogramin antibiotic	antibiotic target alteration	Erm 23S ribosomal RNA methyltransferase	ErmX is a rRNA methyltransferase that protects the ribosome from inactivation due to antibiotic binding.	Plasmid pNG2	0	1	1	0	0
3004043	Escherichia coli acrA	penam; disinfecting agents and antiseptics; tetracycline antibiotic; cephalosporin; glycylcycline; fluoroquinolone antibiotic; rifamycin antibiotic; phenicol antibiotic	antibiotic efflux	resistance-nodulation-cell division (RND) antibiotic efflux pump	AcrA is a subunit of the AcrAB-TolC multidrug efflux system that in E. coli.	Escherichia coli str. K-12 substr. MG1655	1	1	1	0	0
3003807	Escherichia coli AcrAB-TolC with AcrR mutation conferring resistance to ciprofloxacin, tetracycline, and ceftazidime	tetracycline antibiotic; phenicol antibiotic; rifamycin antibiotic; glycylcycline; penam; cephalosporin; disinfecting agents and antiseptics; fluoroquinolone antibiotic	antibiotic efflux; antibiotic target alteration	resistance-nodulation-cell division (RND) antibiotic efflux pump	AcrR is a repressor of the AcrAB-TolC multidrug efflux complex. AcrR mutations result in high level antibiotic resistance. The mutations associated with this model are specific to E. coli.	Escherichia coli	1	1	1	0	1
3004039	Escherichia coli emrE	macrolide antibiotic	antibiotic efflux	small multidrug resistance (SMR) antibiotic efflux pump	Member of the small MDR (multidrug resistance) family of transporters; in Escherichia coli this protein provides resistance against a number of positively charged compounds including ethidium bromide and erythromycin; proton-dependent secondary transporter which exchanges protons for compound translocation.	Escherichia coli	1	1	1	1	0
3003378	Escherichia coli AcrAB-TolC with MarR mutations conferring resistance to ciprofloxacin and tetracycline	tetracycline antibiotic; disinfecting agents and antiseptics; cephalosporin; penam; rifamycin antibiotic; phenicol antibiotic; glycylcycline; fluoroquinolone antibiotic	antibiotic efflux; antibiotic target alteration	resistance-nodulation-cell division (RND) antibiotic efflux pump	MarR is a repressor of the mar operon marRAB, thus regulating the expression of marA, the activator of multidrug efflux pump AcrAB.	Escherichia coli	1	1	1	1	0
3001328	Escherichia coli mdfA	tetracycline antibiotic; disinfecting agents and antiseptics	antibiotic efflux	major facilitator superfamily (MFS) antibiotic efflux pump	Multidrug efflux pump in E. coli. This multidrug efflux system was originally identified as the Cmr/CmlA chloramphenicol exporter.	Escherichia coli	1	1	1	1	0
3000832	evgA	penam; macrolide antibiotic; tetracycline antibiotic; fluoroquinolone antibiotic	antibiotic efflux	major facilitator superfamily (MFS) antibiotic efflux pump; resistance-nodulation-cell division (RND) antibiotic efflux pump	EvgA, when phosphorylated, is a positive regulator for efflux protein complexes emrKY and mdtEF. While usually phosphorylated in a EvgS dependent manner, it can be phosphorylated in the absence of EvgS when overexpressed.; EvgA, when phosphorylated, is a positive regulator for efflux protein complexes emrKY and mdtEF. While usually phosphorylated in a EvgS dependent manner, it can be phosphorylat…	Escherichia coli O157:H7 str. Sakai	1	1	1	1	0
3000833	evgS	penam; macrolide antibiotic; tetracycline antibiotic; fluoroquinolone antibiotic	antibiotic efflux	major facilitator superfamily (MFS) antibiotic efflux pump; resistance-nodulation-cell division (RND) antibiotic efflux pump	EvgS is a sensor protein that phosphorylates the regulatory protein EvgA. evgS corresponds to 1 locus in Pseudomonas aeruginosa PAO1 and 1 locus in Pseudomonas aeruginosa LESB58.; EvgS is a sensor protein that phosphorylates the regulatory protein EvgA. evgS corresponds to 1 locus in Pseudomonas aeruginosa PAO1 and 1 locus in Pseudomonas aeruginosa LESB58.	Escherichia coli str. K-12 substr. MG1655	1	1	1	1	0
3002804	FosA2	fosfomycin	antibiotic inactivation	fosfomycin thiol transferase	An enzyme that confers resistance to fosfomycin in Enterobacter cloacae by breaking the epoxide ring of the molecule. It depends on the cofactors Manganese (II) and Potassium and uses Glutathione (GSH) as the nucleophilic molecule.	Enterobacter cloacae	1	1	0	0	0
3002872	FosA3	fosfomycin	antibiotic inactivation	fosfomycin thiol transferase	An enzyme that confers resistance to fosfomycin in Escherichia coli by breaking the epoxide ring of the molecule. It depends on the cofactors Manganese (II) and Potassium and uses Glutathione (GSH) as the nucleophilic molecule.	Escherichia coli	1	0	0	0	0
3003209	fosA5	fosfomycin	antibiotic inactivation	fosfomycin thiol transferase	fosA5 is a fosfomycin resistance gene isolated from clinical strain of Escherichia coli E265. It is susceptible to amikacin, tetracycline and imipenem, and resistant to sulphonamide, cephalosporins, gentamicin, ciprofloxacin, chloramphenicol and streptomycin.	Escherichia coli	0	1	0	0	0
3004111	FosA6	fosfomycin	antibiotic inactivation	fosfomycin thiol transferase	FosA6 is a plasmid-encoded enzyme that confers resistance to fosfomycin in Escherichia coli by breaking the epoxide ring of the molecule.	Escherichia coli	1	0	1	0	1
3000508	gadX	penam; macrolide antibiotic; fluoroquinolone antibiotic	antibiotic efflux	resistance-nodulation-cell division (RND) antibiotic efflux pump	GadX is an AraC-family regulator that promotes mdtEF expression to confer multidrug resistance.	Escherichia coli str. K-12 substr. W3110	1	1	1	1	1
3002334	GES-5	carbapenem; penam; cephalosporin	antibiotic inactivation	GES beta-lactamase	GES-5 is a beta-lactamase found in the Enterobacteriaceae family.	Escherichia coli	0	0	1	1	1
3000676	H-NS	penam; macrolide antibiotic; cephalosporin; cephamycin; tetracycline antibiotic; fluoroquinolone antibiotic	antibiotic efflux	major facilitator superfamily (MFS) antibiotic efflux pump; resistance-nodulation-cell division (RND) antibiotic efflux pump	H-NS is a histone-like protein involved in global gene regulation in Gram-negative bacteria. It is a repressor of the membrane fusion protein genes acrE, mdtE, and emrK as well as nearby genes of many RND-type multidrug exporters.; H-NS is a histone-like protein involved in global gene regulation in Gram-negative bacteria. It is a repressor of the membrane fusion protein genes acrE, mdtE, and emr…	Escherichia coli O157:H7 str. Sakai	1	1	1	1	1
3004588	Klebsiella pneumoniae KpnG	penem; cephalosporin; macrolide antibiotic; carbapenem; aminoglycoside antibiotic; peptide antibiotic; penam; fluoroquinolone antibiotic	antibiotic efflux	major facilitator superfamily (MFS) antibiotic efflux pump	KpnG consists of ~390 residues and resembles EmrA of E. coli. Disruption of the pump components KpnG-KpnH signficantly decrease resistance to azithromycin, ceftazidime, ciprofloxacin, ertapenem, erythromycin, gentamicin, imipenem, ticarcillin, norfloxacin, polymyxin-B, piperacillin, spectinomycin, tobramycin, and streptomycin.	Klebsiella sp. 4_1_44FAA	0	1	1	0	0
3004597	Klebsiella pneumoniae KpnH	penem; cephalosporin; macrolide antibiotic; carbapenem; aminoglycoside antibiotic; peptide antibiotic; penam; fluoroquinolone antibiotic	antibiotic efflux	major facilitator superfamily (MFS) antibiotic efflux pump	KpnH consists of ~511 residues, resembles EmrB of E. coli, and is probably a translocase in the KpnGH-TolC efflux protein in K. pneumoniae. Disruption of the pump components KpnG-KpnH signficantly decrease resistance to azithromycin, ceftazidime, ciprofloxacin, ertapenem, erythromycin, gentamicin, imipenem, ticarcillin, norfloxacin, polymyxin-B, piperacillin, spectinomycin, tobramycin, and strept…	Escherichia coli KTE14	0	0	1	0	0
3002671	Limosilactobacillus reuteri cat-TC	phenicol antibiotic	antibiotic inactivation	chloramphenicol acetyltransferase (CAT)	cat-TC is a plasmid-encoded variant of the cat gene found in Limosilactobacillus reuteri.	Limosilactobacillus reuteri	0	0	1	1	0
3002835	lnuA	lincosamide antibiotic	antibiotic inactivation	lincosamide nucleotidyltransferase (LNU)	lnuA is a plasmid-mediated nucleotidyltransferase found in Staphylococcus chromogenes.	Staphylococcus haemolyticus	0	1	0	0	0
3002837	lnuC	lincosamide antibiotic	antibiotic inactivation	lincosamide nucleotidyltransferase (LNU)	lnuC is a transposon-mediated nucleotidyltransferase found in Streptococcus agalactiae.	Streptococcus agalactiae	0	0	1	0	0
3000300	lsaA	streptogramin B antibiotic; pleuromutilin antibiotic; streptogramin A antibiotic; streptogramin antibiotic; lincosamide antibiotic	antibiotic target protection	lsa-type ABC-F protein	LsaA is an ABC-F subfamily protein expressed in Enterococcus faecalis. It confers resistance to clindamycin, quinupristin-dalfopristin, and dalfopristin.	Enterococcus faecalis ATCC 29212	0	1	0	0	0
3000263	marA	penem; tetracycline antibiotic; carbapenem; cephalosporin; disinfecting agents and antiseptics; penam; cephamycin; glycylcycline; monobactam; fluoroquinolone antibiotic; phenicol antibiotic; rifamycin antibiotic	antibiotic efflux; reduced permeability to antibiotic	resistance-nodulation-cell division (RND) antibiotic efflux pump; General Bacterial Porin with reduced permeability to beta-lactams	In the presence of antibiotic stress, E. coli overexpresses the global activator protein MarA, which besides inducing MDR efflux pump AcrAB, also down- regulates synthesis of the porin OmpF.; In the presence of antibiotic stress, E. coli overexpresses the global activator protein MarA, which besides inducing MDR efflux pump AcrAB, also down- regulates synthesis of the porin OmpF.	Escherichia coli str. K-12 substr. W3110	1	1	1	1	0
3000795	mdtE	penam; macrolide antibiotic; fluoroquinolone antibiotic	antibiotic efflux	resistance-nodulation-cell division (RND) antibiotic efflux pump	MdtE is the membrane fusion protein of the MdtEF multidrug efflux complex. It shares 70% sequence similarity with AcrA.	Escherichia coli str. K-12 substr. W3110	1	1	1	1	1
3000796	mdtF	penam; macrolide antibiotic; fluoroquinolone antibiotic	antibiotic efflux	resistance-nodulation-cell division (RND) antibiotic efflux pump	MdtF is the multidrug inner membrane transporter for the MdtEF-TolC efflux complex.	Escherichia coli str. K-12 substr. MG1655	1	1	1	1	0
3001329	mdtG	fosfomycin	antibiotic efflux	major facilitator superfamily (MFS) antibiotic efflux pump	The MdtG protein, also named YceE, appears to be a member of the major facilitator superfamily of transporters, and it has been reported, when overexpressed, to increase fosfomycin and deoxycholate resistances. mdtG is a member of the marA-soxS-rob regulon.	Escherichia coli O139:H28 str. E24377A	1	1	1	1	0
3001216	mdtH	fluoroquinolone antibiotic	antibiotic efflux	major facilitator superfamily (MFS) antibiotic efflux pump	Multidrug resistance protein MdtH.	Escherichia coli str. K-12 substr. MG1655	1	1	1	1	0
3001214	mdtM	disinfecting agents and antiseptics; nucleoside antibiotic; fluoroquinolone antibiotic; lincosamide antibiotic; phenicol antibiotic	antibiotic efflux	major facilitator superfamily (MFS) antibiotic efflux pump	Multidrug resistance protein MdtM.	Escherichia coli str. K-12 substr. MG1655	0	1	1	1	0
3003548	mdtN	nucleoside antibiotic; disinfecting agents and antiseptics	antibiotic efflux	major facilitator superfamily (MFS) antibiotic efflux pump	Multidrug resistance efflux pump. Could be involved in resistance to puromycin, acriflavine and tetraphenylarsonium chloride.	Escherichia coli str. K-12 substr. W3110	1	1	1	1	0
3003549	mdtO	nucleoside antibiotic; disinfecting agents and antiseptics	antibiotic efflux	major facilitator superfamily (MFS) antibiotic efflux pump	Multidrug resistance efflux pump. Could be involved in resistance to puromycin, acriflavine and tetraphenylarsonium chloride.	Escherichia coli str. K-12 substr. W3110	1	1	1	1	0
3003550	mdtP	nucleoside antibiotic; disinfecting agents and antiseptics	antibiotic efflux	major facilitator superfamily (MFS) antibiotic efflux pump	Multidrug resistance efflux pump. Could be involved in resistance to puromycin, acriflavine and tetraphenylarsonium chloride.	Escherichia coli str. K-12 substr. W3110	1	1	1	1	1
3000316	mphA	macrolide antibiotic	antibiotic inactivation	macrolide phosphotransferase (MPH)	The mphA gene encodes for resistance enzyme MPH(2')-I which preferentially inactivate 14-membered macrolides (e.g.erythromycin, telithromycin, roxithromycin) over 16-membered macrolides (e.g.tylosin, spiramycin). It phosphorylates macrolides at 2'-OH hydroxyl of desosamine sugar of macrolides in a GTP-dependent manner.	Escherichia coli	1	1	1	1	0
3000819	nalD	peptide antibiotic; penam; sulfonamide antibiotic; diaminopyrimidine antibiotic; fluoroquinolone antibiotic; aminocoumarin antibiotic; cephalosporin, monobactam; macrolide antibiotic; tetracycline antibiotic; phenicol antibiotic; carbapenem; penem; cephamycin	antibiotic efflux	resistance-nodulation-cell division (RND) antibiotic efflux pump	NalD is a repressor of MexAB-OprM. Mutations lead to multidrug resistance and MexAB-OprM overexpression.	Pseudomonas aeruginosa PAO1	0	0	1	0	0
3000589	NDM-1	penam; cephamycin; carbapenem; cephalosporin	antibiotic inactivation	NDM beta-lactamase	NDM-1 is a metallo-beta-lactamase isolated from Klebsiella pneumoniae with nearly complete resistance to all beta-lactam antibiotics.	Klebsiella pneumoniae	0	0	1	1	0
3001396	OXA-1	penam; cephalosporin; carbapenem	antibiotic inactivation	OXA beta-lactamase	OXA-1 is a beta-lactamase found in E. coli.	Klebsiella pneumoniae	1	0	0	0	0
3002505	PDC-6	monobactam; cephalosporin; carbapenem	antibiotic inactivation	PDC beta-lactamase	PDC-6 is a beta-lactamase found in Pseudomonas aeruginosa.	Pseudomonas aeruginosa	0	0	1	1	0
3003578	PmrF	peptide antibiotic	antibiotic target alteration	pmr phosphoethanolamine transferase	PmrF is required for the synthesis and transfer of 4-amino-4-deoxy-L-arabinose (Ara4N) to Lipid A, which allows gram-negative bacteria to resist the antimicrobial activity of cationic antimicrobial peptides and antibiotics such as polymyxin. pmrF corresponds to 1 locus in Pseudomonas aeruginosa PAO1 and 1 locus in Pseudomonas aeruginosa LESB58.	Escherichia coli str. K-12 substr. MG1655	1	1	1	1	1
3005010	qacEdelta1	disinfecting agents and antiseptics	antibiotic efflux	major facilitator superfamily (MFS) antibiotic efflux pump	QacEdelta1 is a resistance gene conferring resistance to antiseptics. It is different from QacE only at the 3'-terminus.	Pseudomonas aeruginosa	1	1	1	1	0
3002714	QnrB1	fluoroquinolone antibiotic	antibiotic target protection	quinolone resistance protein (qnr)	QnrB1 is a plasmid-mediated quinolone resistance protein found in Klebsiella pneumoniae.	Klebsiella pneumoniae	1	0	0	0	0
3002895	SAT-2	nucleoside antibiotic	antibiotic inactivation	streptothricin acetyltransferase (SAT)	SAT-2 is a plasmid-mediated streptothricin acetyltransferase, which confers resistance to streptothricin, a nucleoside antibiotic. Originally described from an E. coli plasmid sequence by Heim et al., 1989.	Escherichia coli	0	0	1	0	0
3001070	SHV-11	carbapenem; penam; cephalosporin	antibiotic inactivation	SHV beta-lactamase	SHV-11 is a broad-spectrum beta-lactamase found in E. coli, Klebsiella pneumoniae, Proteus mirabilis, and Shigella dysenteriae.	Klebsiella pneumoniae	0	0	1	0	0
3001159	SHV-110	carbapenem; penam; cephalosporin	antibiotic inactivation	SHV beta-lactamase	SHV-110 is a beta-lactamase found in Klebsiella pneumoniae.	Klebsiella pneumoniae	0	1	0	0	1
3000410	sul1	sulfonamide antibiotic	antibiotic target replacement	sulfonamide resistant sul	Sul1 is a sulfonamide resistant dihydropteroate synthase of Gram-negative bacteria. It is linked to other resistance genes of class 1 integrons.	Vibrio fluvialis	1	1	1	1	0
3000412	sul2	sulfonamide antibiotic	antibiotic target replacement	sulfonamide resistant sul	Sul2 is a sulfonamide resistant dihydropteroate synthase of Gram-negative bacteria, usually found on small plasmids.	Vibrio cholerae	1	1	1	1	1
3000413	sul3	sulfonamide antibiotic	antibiotic target replacement	sulfonamide resistant sul	Sul3 is a sulfonamide resistant dihydropteroate synthase similar to Sul1 and Sul2. Its resistance gene was found encoded in E. coli plasmid DNA of sulfonamide resistant isolates.	Escherichia coli	1	0	0	0	0
3000979	TEM-116	penam; penem; cephalosporin; monobactam	antibiotic inactivation	TEM beta-lactamase	TEM-116 is a broad-spectrum beta-lactamase found in many species of bacteria.	Staphylococcus aureus	1	1	0	1	1
3005260	TEM-229	penam; penem; cephalosporin; monobactam	antibiotic inactivation	TEM beta-lactamase	TEM-229 is a beta-lactamase.	Bacteria, Viruses, Fungi, and other genome sequence associated with antimicrobial resistance	0	0	1	0	0
3000567	tet(40)	tetracycline antibiotic	antibiotic efflux	major facilitator superfamily (MFS) antibiotic efflux pump	Tet40 is a tetracycline efflux pump found in the Gram-positive Clostridium. It is similar to tetA(P).	uncultured bacterium	0	1	0	1	0
3003196	tet(45)	tetracycline antibiotic	antibiotic efflux	major facilitator superfamily (MFS) antibiotic efflux pump	Tet45 is a tetracycline efflux pump found in Bhargavaea cecembensis strain previously isolated from a poultry-litter-impacted soil.	Bhargavaea cecembensis	1	1	0	0	0
3000168	tet(D)	tetracycline antibiotic	antibiotic efflux	major facilitator superfamily (MFS) antibiotic efflux pump	TetD is a tetracycline efflux pump found exclusively in Gram-negative bacteria.	Shigella flexneri Y	1	0	1	1	0
3004442	tet(W/N/W)	tetracycline antibiotic	antibiotic target protection	tetracycline-resistant ribosomal protection protein	tet(W/N/W) is a mosaic tetracycline resistance gene and ribosomal protection protein.	uncultured bacterium IN-02	0	0	1	1	1
3004720	Tet(X4)	glycylcycline; tetracycline antibiotic	antibiotic inactivation	tetracycline inactivation enzyme	A tetracyline resistance gene located on an approximately 180-kb plasmid, designated p47EC. It inactivates all tetracyclines, including tigecycline, eravacycline, and omadacycline.Adjacent to insertion sequence ISVsa3 on the conjugative plasmid.	Escherichia coli	0	1	0	0	0
3000195	tetB(P)	tetracycline antibiotic	antibiotic target protection	tetracycline-resistant ribosomal protection protein	TetB(P) is a tetracycline ribosomal protection protein found on the same operon as tetA(P), a tetracycline efflux protein.	Clostridium perfringens	0	0	1	0	0
3000186	tetM	tetracycline antibiotic	antibiotic target protection	tetracycline-resistant ribosomal protection protein	TetM is a ribosomal protection protein that confers tetracycline resistance. It is found on transposable DNA elements and its horizontal transfer between bacterial species has been documented.	Erysipelothrix rhusiopathiae	1	1	0	0	0
3000191	tetQ	tetracycline antibiotic	antibiotic target protection	tetracycline-resistant ribosomal protection protein	TetQ is a ribosomal protection protein. Its gene is associated with a conjugative transposon and has been found in both Gram-positive and Gram-negative bacteria.	Bacteroides fragilis	0	0	1	0	0
3003479	tetR	tetracycline antibiotic	antibiotic efflux; antibiotic target alteration	major facilitator superfamily (MFS) antibiotic efflux pump	TetR is the repressor of the tetracycline resistance element; its N-terminal region forms a helix-turn-helix structure and binds DNA. Binding of tetracycline to TetR reduces the repressor affinity for the tetracycline resistance gene (tetA) promoter operator sites. Mutations arise within tetR results in lower affinity for tetracyclin.	Salmonella enterica subsp. enterica serovar Typhi str. CT18	1	0	1	1	0
3000192	tetS	tetracycline antibiotic	antibiotic target protection	tetracycline-resistant ribosomal protection protein	Tet(S) is a ribosomal protection protein found in Gram-positive and Gram-negative strains. It is similar to tet(M) and tet(O).	Listeria monocytogenes	0	1	0	0	0
3002943	vanH gene in vanB cluster	glycopeptide antibiotic	antibiotic target alteration	glycopeptide resistance gene cluster; vanH	Also known as vanHB, is a vanH variant in the vanB gene cluster.; Also known as vanHB, is a vanH variant in the vanB gene cluster.	Enterococcus faecalis	0	1	0	0	0
3002921	vanR gene in vanB cluster	glycopeptide antibiotic	antibiotic target alteration	glycopeptide resistance gene cluster; vanR	Also known as vanRB, is a vanR variant found in the vanB gene cluster.; Also known as vanRB, is a vanR variant found in the vanB gene cluster.	Enterococcus faecalis	0	1	0	0	0
3002922	vanR gene in vanC cluster	glycopeptide antibiotic	antibiotic target alteration	glycopeptide resistance gene cluster; vanR	Also known as vanRC, is a vanR variant found in the vanC gene cluster.; Also known as vanRC, is a vanR variant found in the vanC gene cluster.	Enterococcus gallinarum	0	0	1	0	0
3002932	vanS gene in vanB cluster	glycopeptide antibiotic	antibiotic target alteration	vanS; glycopeptide resistance gene cluster	Also known as vanSB, is a vanS variant found in the vanB gene cluster.; Also known as vanSB, is a vanS variant found in the vanB gene cluster.	Enterococcus faecalis	0	1	0	0	0
3002964	vanW gene in vanB cluster	glycopeptide antibiotic	antibiotic target alteration	glycopeptide resistance gene cluster; vanW	Also known as vanWB, is a vanW variant found in the vanB gene cluster.; Also known as vanWB, is a vanW variant found in the vanB gene cluster.	Enterococcus faecalis	0	1	0	0	0
3002950	vanX gene in vanB cluster	glycopeptide antibiotic	antibiotic target alteration	glycopeptide resistance gene cluster; vanX	Also known as vanXB, is a vanX variant found in the vanB gene cluster.; Also known as vanXB, is a vanX variant found in the vanB gene cluster.	Enterococcus faecalis	0	1	0	0	0
3002956	vanY gene in vanB cluster	glycopeptide antibiotic	antibiotic target alteration	glycopeptide resistance gene cluster; vanY	Also known as vanYB, is a vanY variant found in the vanB gene cluster.; Also known as vanYB, is a vanY variant found in the vanB gene cluster.	Enterococcus faecalis	0	1	0	0	0
3002843	vatD	streptogramin A antibiotic; streptogramin antibiotic	antibiotic inactivation	streptogramin vat acetyltransferase	vatD is a transposon-mediated acetyltransferase found in Enterococcus faecium.	Enterococcus faecium	1	0	1	1	0
