## Additional File 4 for "Minimal impact on the resistome of children in Botswana after azithromycin treatment for acute severe diarrhoeal disease"

Sample ID	Contig	RGI cutoff	Gene Name	Percentage identity	ARO	Other genes on same contig	Top BlastN Hit against nr-nt	Top Kmer hits
RT-17-2	NODE_58_length_1535_cov_44.931757_2	Strict	ErmF	97.37	3000498	None	Uncultured bacterium clone AX_08E_000_Contig_6 genomic sequence	Bacteroides (chromosome or plasmid): 32
RT-18-2	NODE_182_length_1154_cov_712.913558_1	Strict	ErmF	99.62	3000498	None	Parabacteroides distasonis strain FDAARGOS_615 chromosome	Bacteroides (chromosome or plasmid): 174
RT-19-1	NODE_65_length_1065_cov_9.330693_1	Strict	ErmF	98.87	3000498	None	Parabacteroides distasonis strain FDAARGOS_615 chromosome	Bacteroides (chromosome or plasmid): 1
RT-19-2	NODE_125_length_1543_cov_181.795699_2	Strict	ErmF	98.5	3000498	None	Parabacteroides distasonis strain FDAARGOS_615 chromosome	Bacteroides (chromosome or plasmid): 20
UC-22-1	NODE_4_length_6257_cov_217.254434_4	Strict	ErmF	99.62	3000498	tetQ, tetX	Uncultured bacterium clone TE_03E_000_Contig_6 genomic sequence	Bacteroides (chromosome or plasmid): 199
UC-22-2	NODE_110_length_1271_cov_43.331414_2	Strict	ErmF	99.62	3000498	None	Uncultured bacterium clone AX128_01G_000_Contig_05 genomic	Bacteroides fragilis (chromosome or plasmid): 19
RT-20-2	NODE_11_length_3852_cov_481.589939_2	Strict	ErmF	99.62	3000498	tetX	Bacteroides fragilis strain FDAARGOS_763 plasmid unnamed2,	Bacteroides (chromosome or plasmid): 320
RT-21-1	NODE_30_length_2277_cov_2113.857786_3	Strict	ErmF	98.5	3000498	None	Uncultured bacterium clone TE_03C_000_Contig_14 genomic sequence	Bacteroides (chromosome or plasmid): 798
RT-21-1	NODE_36_length_2107_cov_2446.384503_2	Strict	ErmF	98.5	3000498	None	Parabacteroides distasonis strain FDAARGOS_615 chromosome	Bacteroides (chromosome or plasmid): 798
RT-21-2	NODE_14_length_2941_cov_1870.048164_3	Strict	ErmF	97.74	3000498	tetX	Parabacteroides distasonis strain FDAARGOS_615 chromosome	Bacteroides (chromosome or plasmid): 695
UC-23-2	NODE_12_length_2750_cov_2208.823377_1	Strict	ErmF	99.62	3000498	tetX	Sphingobacterium sp. LZ7M1 chromosome, complete genome	Bacteroides fragilis (chromosome or plasmid): 1141
RT-24-2	NODE_109_length_891_cov_492.783493_1	Strict	ErmF	99.62	3000498	None	Riemerella anatipestifer strain 20190305E2-2 plasmid..	Bacteroides (chromosome or plasmid): 242
RT-25-2	NODE_156_length_5318_cov_77.802964_2	Strict	ErmF	99.62	3000498	tetX	Uncultured bacterium clone TE_03A_000_Contig_4 genomic sequence	Bacteroides fragilis (chromosome or plasmid): 92
RT-27-1	NODE_7_length_6350_cov_240.499762_2	Strict	ErmF	99.62	3000498	tetX, tetQ	Uncultured bacterium clone TE_08A_000_Contig_14 genomic sequence	Bacteroides fragilis (chromosome or plasmid): 35
RT-27-2	NODE_5_length_5612_cov_2291.681483_2	Strict	ErmF	99.25	3000498	tetX	Uncultured bacterium clone TE_03A_000_Contig_4 genomic sequence	Bacteroides (chromosome or plasmid): 2142
RT-29-1	NODE_12_length_5000_cov_1918.534075_2	Strict	ErmF	97.74	3000498	tet(X4), mdtM	Uncultured bacterium clone TG_03G_000_Contig_4 genomic sequence	Bacteroides (chromosome or plasmid): 1173
RT-29-2	NODE_39_length_2159_cov_116.963403_1	Strict	ErmF	99.62	3000498	tetX	Bacteroides fragilis strain FDAARGOS_763 plasmid unnamed2,..	Bacteroides (chromosome or plasmid): 40
UC-27-1	NODE_143_length_1047_cov_7.034274_1	Strict	ErmF	98.5	3000498	None	Bacteroides fragilis strain DCMOUH0042B chromosome, complete.	None
UC-27-2	NODE_75_length_1282_cov_73.949470_2	Strict	ErmF	99.62	3000498	None	Uncultured bacterium clone TE_03C_000_Contig_14 genomic sequence	Bacteroides (chromosome or plasmid): 21
UC-29-1	NODE_22_length_3126_cov_11.430153_2	Strict	ErmF	99.62	3000498	None	Bacteroides fragilis strain FDAARGOS_763 plasmid unnamed2,	Bacteroides (chromosome or plasmid): 3
UC-29-2	NODE_30_length_3861_cov_663.429059_2	Strict	ErmF	99.62	3000498	tetX	Bacteroides fragilis strain FDAARGOS_763 plasmid unnamed2,	Bacteroides (chromosome or plasmid): 483
RT-30-2	NODE_1007_length_928_cov_239.844215_1	Strict	ErmF	98.5	3000498	None	Parabacteroides distasonis strain FDAARGOS_615 chromosome	Bacteroides (chromosome or plasmid): 51
RT-31-2	NODE_41_length_2643_cov_68.946291_2	Strict	ErmF	99.62	3000498	tetX	Bacteroides fragilis strain FDAARGOS_763 plasmid unnamed2,	Bacteroides (chromosome or plasmid): 32
UC-30-2	NODE_28_length_2211_cov_616.714286_2	Strict	ErmF	99.62	3000498	tetX	Bacteroides fragilis strain FDAARGOS_763 plasmid unnamed2	Bacteroides (chromosome or plasmid): 192
UC-31-1	NODE_82_length_1442_cov_27.057678_1	Strict	ErmF	97.74	3000498	None	Uncultured bacterium clone TG_03G_000_Contig_4 genomic sequence	Bacteroides (chromosome or plasmid): 20
UC-31-2	NODE_204_length_937_cov_1705.260771_1	Strict	ErmF	97.74	3000498	None	Uncultured bacterium clone TG_05C_000_Contig_2 genomic sequence	Bacteroides (chromosome or plasmid): 897
UC-32-1	NODE_2751_length_839_cov_116.742347_1	Strict	ErmF	99.25	3000498	None	Bacteroides fragilis strain FDAARGOS_763 plasmid unnamed2,..	Bacteroides fragilis (chromosome or plasmid): 73
UC-32-2	NODE_30_length_3027_cov_2272.941454_3	Strict	ErmF	99.25	3000498	None	Uncultured bacterium clone AX128_03E_000_Contig_012 genomic.	Bacteroides fragilis (chromosome or plasmid): 6565
UC-34-2	NODE_30_length_2902_cov_39.278188_1	Strict	ErmF	99.62	3000498	tetX	Bacteroides fragilis strain FDAARGOS_763 plasmid unnamed2,	Bacteroides fragilis (chromosome or plasmid): 17
RT-33-1	NODE_23_length_2637_cov_179.482959_1	Strict	ErmF	99.25	3000498	tetX	Bacteroides fragilis strain FDAARGOS_763 plasmid unnamed2,	Bacteroides fragilis (chromosome or plasmid): 287
RT-33-2	NODE_15_length_2948_cov_2296.860698_1	Strict	ErmF	99.25	3000498	tetX	Bacteroides fragilis strain FDAARGOS_763 plasmid unnamed2,	Bacteroides fragilis (chromosome or plasmid): 3772
RT-34-1	NODE_272_length_1154_cov_85.358508_1	Strict	ErmF	99.62	3000498	None	Parabacteroides distasonis strain FDAARGOS_615 chromosome	Bacteroides (chromosome or plasmid): 26
UC-1-2	NODE_13_length_5531_cov_218.110847_1	Strict	ErmF	98.5	3000498	E coli mdfA	Shigella flexneri strain SWHEFF_71 chromosome, complete genome	Riemerella anatipestifer (chromosome): 1
UC-2-1	NODE_900_length_1030_cov_68.613333_1	Strict	ErmF	99.62	3000498	None	Uncultured bacterium clone TG_0402_Contig_39 genomic sequence	Bacteroides ovatus (chromosome or plasmid): 6
UC-2-2	NODE_107_length_1095_cov_295.718269_1	Strict	ErmF	99.62	3000498	None	Parabacteroides distasonis strain FDAARGOS_615 chromosome	Bacteroides ovatus (chromosome or plasmid): 86
RT-1-2	NODE_33_length_2768_cov_23.283819_2	Strict	ErmF	97.74	3000498	None	Uncultured bacterium clone TG_03G_000_Contig_4 genomic sequence	Bacteroides (chromosome or plasmid): 9
RT-3-1	NODE_52_length_3086_cov_13.290663_2	Strict	ErmF	99.62	3000498	tetX	Bacteroides fragilis strain FDAARGOS_763 plasmid unnamed2,.	Bacteroides fragilis (chromosome or plasmid): 15
RT-3-2	NODE_45_length_1631_cov_235.088832_1	Strict	ErmF	99.62	3000498	None	Bacteroides fragilis strain DCMOUH0042B chromosome, complete.	Bacteroides fragilis (chromosome or plasmid): 212
RT-4-2	NODE_51_length_1588_cov_17.857795_2	Strict	ErmF	99.25	3000498	None	Prevotella melaninogenica strain FDAARGOS_760 chromosome 2,	Bacteroides ovatus (chromosome or plasmid): 5
RT-5-2	NODE_44_length_1896_cov_6030.514394_2	Strict	ErmF	99.25	3000498	None	Uncultured bacterium clone TG_0402_Contig_39 genomic sequence	Bacteroides (chromosome or plasmid): 6072
UC-3-1	NODE_26_length_2560_cov_4.489820_1	Strict	ErmF	98.5	3000498	tet(X4)	Uncultured bacterium clone TG_03C_000_Contig_2 genomic sequence	Bacteroides (chromosome or plasmid): 3
UC-4-2	NODE_4_length_5491_cov_1084.481788_4	Strict	ErmF	99.25	3000498	tetX, CRP	Uncultured bacterium clone TG_03E_000_Contig_2 genomi	Bacteroides fragilis (chromosome or plasmid): 1387
UC-6-1	NODE_309_length_2251_cov_253.061931_2	Strict	ErmF	99.62	3000498	None	Uncultured bacterium clone AX128_08E_000_Contig_22 genomic	Bacteroides (chromosome or plasmid): 296
UC-6-2	NODE_25_length_3015_cov_245.919595_3	Strict	ErmF	99.62	3000498	gadX	Escherichia coli strain 377323_2f chromosome, complete genome	Bacteroides (chromosome or plasmid): 41
UC-8-1	NODE_4_length_7145_cov_392.520733_2	Strict	ErmF	99.62	3000498	tetX	Escherichia coli strain TL-14 chromosome, complete genome	Bacteroides (chromosome or plasmid): 24
UC-8-2	NODE_24_length_2471_cov_25.522351_2	Strict	ErmF	99.62	3000498	tetX	Bacteroides fragilis strain FDAARGOS_763 plasmid unnamed2,.	Bacteroides (chromosome or plasmid): 5
RT-7-2	NODE_26_length_3422_cov_56.863677_2	Strict	ErmF	99.62	3000498	tetX	Uncultured bacterium clone TG_01X_000_Contig_1 genomic sequenc	Bacteroides ovatus (chromosome or plasmid): 41
UC-9-1	NODE_290_length_1466_cov_168.931963_1	Strict	ErmF	99.62	3000498	None	Uncultured bacterium clone AX128_08E_000_Contig_22 genomic	Bacteroides (chromosome or plasmid): 98
UC-9-2	NODE_117_length_1154_cov_1033.116470_1	Strict	ErmF	99.62	3000498	None	Parabacteroides distasonis strain FDAARGOS_615 chromosome	Bacteroides (chromosome or plasmid): 457
RT-8-1	NODE_45_length_1154_cov_24.895359_1	Strict	ErmF	97.74	3000498	None	Bacteroides thetaiotaomicron strain VPI-BTDOT2 chromosome	Bacteroides (chromosome or plasmid): 4
RT-8-2	NODE_53_length_1370_cov_33.420532_1	Strict	ErmF	97.74	3000498	None	Bacteroides thetaiotaomicron strain VPI-BTDOT2 chromosome	Bacteroides (chromosome or plasmid): 17
UC-11-2	NODE_14_length_3778_cov_9.103411_2	Strict	ErmF	98.5	3000498	tetQ	Bacteroides fragilis strain BFG-584 chromosome, complete genome	None
UC-12-2	NODE_22_length_3249_cov_109.316844_1	Strict	ErmF	99.25	3000498	None	Bacteroides fragilis strain BFG-584 chromosome, complete genome	Bacteroides (chromosome or plasmid): 63
UC-13-1	NODE_44_length_2250_cov_14.259002_1	Strict	ErmF	97.74	3000498	tet(X4)	Uncultured bacterium clone TG_05C_000_Contig_2 genomic sequence	Bacteroides (chromosome or plasmid): 6
UC-13-2	NODE_73_length_1716_cov_18.607465_3	Strict	ErmF	99.25	3000498	None	Uncultured bacterium clone TG_0402_Contig_39 genomic sequence	Bacteroides (chromosome or plasmid): 19
RT-9-1	NODE_35_length_1602_cov_49.157078_2	Strict	ErmF	99.25	3000498	None	Uncultured bacterium clone TG_0402_Contig_39 genomic sequence	Bacteroides (chromosome or plasmid): 38
RT-9-2	NODE_72_length_1488_cov_18.041870_2	Strict	ErmF	99.25	3000498	None	Uncultured bacterium clone TG_0402_Contig_39 genomic sequence	Bacteroides (chromosome or plasmid): 12
RT-10-1	NODE_142_length_839_cov_1221.494898_1	Strict	ErmF	98.5	3000498	None	Parabacteroides distasonis strain FDAARGOS_615 chromosome	Bacteroides (chromosome or plasmid): 232
RT-10-2	NODE_653_length_1532_cov_37.329722_1	Strict	ErmF	99.62	3000498	None	Bacteroides xylanisolvens strain BFG-514 chromosome, complete	Bacteroides (chromosome or plasmid): 19
RT-11-2	NODE_152_length_791_cov_4.237772_1	Strict	ErmF	98.83	3000498	None	Bacteroides fragilis strain FDAARGOS_763 plasmid unnamed2,	None
UC-14-1	NODE_28_length_2006_cov_505.669400_2	Strict	ErmF	99.25	3000498	None	Uncultured bacterium clone TG_0402_Contig_39 genomic sequence	Bacteroides (chromosome or plasmid): 457
UC-14-2	NODE_47_length_2015_cov_65.866327_2	Strict	ErmF	99.25	3000498	None	Uncultured bacterium clone TG_0402_Contig_39 genomic sequence	Bacteroides (chromosome or plasmid): 42
UC-15-2	NODE_29_length_2223_cov_193.073339_2	Strict	ErmF	99.25	3000498	None	Uncultured bacterium clone TG_0402_Contig_39 genomic sequence	Bacteroides (chromosome or plasmid): 194
RT-12-2	NODE_15_length_3831_cov_245.158633_2	Strict	ErmF	98.5	3000498	tetQ	Bacteroides fragilis strain BFG-584 chromosome, complete genome	Parabacteroides distasonis (chromosome or plasmid): 2
UC-18-1	NODE_135_length_1283_cov_9.820847_1	Strict	ErmF	99.62	3000498	None	Uncultured bacterium clone TG_05B_000_Contig_2 genomic sequence	Bacteroides ovatus (chromosome or plasmid): 3
UC-18-2	NODE_98_length_3312_cov_78.907584_2	Strict	ErmF	99.62	3000498	tetX	Uncultured bacterium clone TG_05B_000_Contig_2 genomic sequence	Bacteroides (chromosome or plasmid): 54
UC-19-2	NODE_115_length_983_cov_2.267241_2	Strict	ErmF	99.25	3000498	None	Bacteroides fragilis strain DCMOUH0042B chromosome, complete..	Bacteroides fragilis (chromosome or plasmid): 1
UC-20-2	NODE_140_length_890_cov_484.113772_1	Strict	ErmF	99.62	3000498	None	Bacteroides fragilis strain FDAARGOS_763 plasmid unnamed2,	Bacteroides (chromosome or plasmid): 190
RT-14-1	NODE_31_length_2384_cov_1556.963504_1	Strict	ErmF	98.5	3000498	None	Parabacteroides distasonis strain FDAARGOS_615 chromosome	Riemerella anatipestifer (chromosome or plasmid): 17
RT-14-2	NODE_13_length_4102_cov_154.557450_1	Strict	ErmF	98.5	3000498	ErmA	Staphylococcus aureus strain SR153 chromosome, complete genome	Bacteroides ovatus (chromosome): 2
RT-17-2	NODE_22_length_2626_cov_572.063011_2	Strict	ErmG	99.18	3000522	None	Christensenella sp. Marseille-P3954 genome assembly, chromosom	Klebsiella pneumoniae (chromosome): 340
RT-18-2	NODE_62_length_1534_cov_42.874239_2	Strict	ErmG	99.18	3000522	None	Bacteroides sp. DH3716P chromosome	None
UC-23-1	NODE_460_length_1883_cov_9.504923_2	Strict	ErmG	99.18	3000522	None	Bacteroides sp. DH3716P chromosome	None
UC-23-2	NODE_66_length_1280_cov_6.588571_1	Strict	ErmG	99.18	3000522	None	Bacteroides sp. DH3716P chromosome	None
UC-24-2	NODE_209_length_792_cov_3.914518_1	Strict	ErmG	99.18	3000522	None	Clostridioides difficile strain Z31, complete genome	None
RT-25-2	NODE_337_length_2144_cov_279.075634_2	Strict	ErmG	99.18	3000522	None	Bacteroides sp. DH3716P chromosome	None
RT-26-2	NODE_261_length_1156_cov_6.168029_2	Strict	ErmG	98.77	3000522	None	Uncultured bacterium clone IP_UpxY-cmeABC integrase, UpxY, GNA	None
RT-29-2	NODE_96_length_1400_cov_12.715985_1	Strict	ErmG	99.18	3000522	None	Clostridioides difficile strain Z31, complete genome	None
UC-27-1	NODE_8_length_5181_cov_519.598127_6	Strict	ErmG	99.18	3000522	eptA	Escherichia coli strain 1190 chromosome, complete genome	Bacteroides ovatus (chromosome): 1
UC-27-2	NODE_5_length_5664_cov_150.204314_5	Strict	ErmG	98.77	3000522	CfxA2, tetQ	Bacteroides xylanisolvens strain BFG-514 chromosome, complete	Bacteroides ovatus (chromosome): 317
RT-30-2	NODE_109_length_1737_cov_231.055886_2	Strict	ErmG	99.18	3000522	None	Clostridioides difficile Cd-13Lar ermG-carrying contig genomic	None
RT-31-2	NODE_282_length_1362_cov_13.377200_2	Strict	ErmG	99.18	3000522	None	Bacteroides sp. DH3716P chromosome	None
UC-30-2	NODE_95_length_1196_cov_72.234882_1	Strict	ErmG	99.18	3000522	None	Bacteroides sp. DH3716P chromosome	Klebsiella pneumoniae (chromosome): 10
UC-31-1	NODE_113_length_1199_cov_5.513112_1	Strict	ErmG	99.18	3000522	None	Bacteroides sp. DH3716P chromosome	None
UC-31-2	NODE_50_length_1818_cov_13.841180_2	Strict	ErmG	99.18	3000522	None	Bacteroides sp. DH3716P chromosome	None
RT-33-1	NODE_90_length_1460_cov_124.543772_1	Strict	ErmG	99.59	3000522	None	Uncultured bacterium clone IP_UpxY-ErmG integrase, UpxY,.	Bacteroides ovatus (chromosome): 181
RT-34-1	NODE_35_length_2329_cov_99.627529_2	Strict	ErmG	99.18	3000522	None	Bacteroides sp. DH3716P chromosome	Bacteroides ovatus (chromosome): 2
RT-34-2	NODE_1300_length_1229_cov_10.337308_1	Strict	ErmG	99.18	3000522	None	Uncultured bacterium clone IP_UpxY-cmeABC integrase, UpxY, GNA	None
UC-1-1	NODE_227_length_1051_cov_3.095382_1	Strict	ErmG	99.18	3000522	None	Bacteroides sp. DH3716P chromosome	None
UC-1-2	NODE_6_length_8899_cov_188.980891_2	Strict	ErmG	99.18	3000522	mdtG	Bacteroides salyersiae strain CL06T03C19 chromosome, complete...	None
UC-2-2	NODE_114_length_1031_cov_12.077869_2	Strict	ErmG	99.18	3000522	None	Christensenella sp. Marseille-P3954 genome assembly, chromosom.	Klebsiella pneumoniae (chromosome): 1
RT-2-2	NODE_54_length_1667_cov_75.755583_1	Strict	ErmG	99.18	3000522	None	Clostridioides difficile strain Z31, complete genome	None
RT-3-1	NODE_424_length_1356_cov_12.815527_1	Strict	ErmG	99.18	3000522	None	Bacteroides sp. DH3716P chromosome	None
RT-3-2	NODE_15_length_3812_cov_153.723450_2	Strict	ErmG	99.18	3000522	None	Bacteroides sp. DH3716P chromosome	None
RT-4-1	NODE_80_length_1314_cov_10.962669_1	Strict	ErmG	99.18	3000522	None	acteroides sp. DH3716P chromosome	None
RT-4-2	NODE_58_length_1434_cov_27.519217_1	Strict	ErmG	99.18	3000522	None	Bacteroides sp. DH3716P chromosome	None
RT-5-2	NODE_95_length_1197_cov_445.396673_1	Strict	ErmG	99.18	3000522	None	Bacteroides sp. DH3716P chromosome	Bacteroides ovatus (chromosome): 1
UC-3-2	NODE_27_length_2097_cov_334.024486_2	Strict	ErmG	98.77	3000522	None	Uncultured bacterium clone IP_UpxY-cmeABC integrase, UpxY, GNA	Phocaeicola dorei (chromosome): 1
UC-6-2	NODE_127_length_1478_cov_24.937456_2	Strict	ErmG	99.18	3000522	None	Christensenella sp. Marseille-P3954 genome assembly, chromosom.	None
UC-7-2	NODE_830_length_1425_cov_17.967883_2	Strict	ErmG	98.77	3000522	None	Clostridioides difficile strain Z31, complete genome	None
RT-6-2	NODE_44_length_1871_cov_387.001101_2	Strict	ErmG	99.18	3000522	None	Clostridioides difficile Cd-13Lar ermG-carrying contig genomic	Phocaeicola dorei (chromosome): 2
UC-9-1	NODE_800_length_877_cov_6.737226_1	Strict	ErmG	99	3000522	None	PA: Siphoviridae sp. isolate ctUvR2, partial genome	None
UC-9-2	NODE_48_length_1856_cov_25.489728_1	Strict	ErmG	99.18	3000522	None	Enterococcus cecorum strain SA3 genome	None
RT-8-2	NODE_72_length_1152_cov_28.978122_1	Strict	ErmG	99.18	3000522	None	Clostridioides difficile Cd-13Lar ermG-carrying contig genomic	None
UC-11-2	NODE_95_length_991_cov_4.689103_2	Strict	ErmG	98.71	3000522	None	Clostridioides difficile Cd-13Lar ermG-carrying contig genomic	None
RT-9-2	NODE_70_length_1499_cov_4.586565_2	Strict	ErmG	98.77	3000522	None	Clostridioides difficile strain Z31, complete genome	None
RT-10-1	NODE_50_length_1617_cov_90.149168_2	Strict	ErmG	99.18	3000522	None	Bacteroides sp. DH3716P chromosome	None
RT-10-2	NODE_544_length_1749_cov_4.167060_1	Strict	ErmG	99.18	3000522	None	Bacteroides sp. DH3716P chromosome	None
RT-12-1	NODE_91_length_1279_cov_23.463235_2	Strict	ErmG	99.18	3000522	None	Bacteroides sp. DH3716P chromosome	None
RT-12-2	NODE_368_length_1479_cov_28.323736_1	Strict	ErmG	99.18	3000522	None	Bacteroides sp. DH3716P chromosome	None
UC-17-2	NODE_30_length_1022_cov_68.898888_1	Strict	ErmG	99.18	3000522	None	Clostridioides difficile Cd-13Lar ermG-carrying contig genomic	None
RT-13-2	NODE_42_length_2169_cov_24.601703_2	Strict	ErmG	99.18	3000522	None	Uncultured bacterium clone IP_UpxY-cmeABC integrase, UpxY, GNA.	None
UC-20-2	NODE_40_length_1824_cov_315.895421_2	Strict	ErmG	99.18	3000522	None	Bacteroides sp. DH3716P chromosome	None
RT-15-2	NODE_76_length_1384_cov_5.082017_2	Strict	ErmG	98.77	3000522	None	Uncultured bacterium clone IP_UpxY-cmeABC integrase, UpxY, GNA	None
RT-16-1	NODE_966_length_728_cov_1.438336_1	Strict	ErmQ	99.07	3000593	None	Peptacetobacter hiranonis strain DSM 13275 chromosome, complet	None
RT-16-2	NODE_87_length_1714_cov_6.242315_2	Perfect	ErmQ	100	3000593	None	Intestinibacter bartlettii strain DSM 16795 chromosome, comple	None
RT-17-2	NODE_41_length_1915_cov_88.674731_1	Perfect	ErmQ	100	3000593	None	Intestinibacter bartlettii strain DSM 16795 chromosome, comple	None
RT-18-2	NODE_163_length_1172_cov_2.849597_1	Perfect	ErmQ	100	3000593	None	Peptacetobacter hiranonis strain DSM 13275 chromosome, complet	None
RT-20-2	NODE_58_length_1583_cov_9.183901_1	Perfect	ErmQ	100	3000593	None	Intestinibacter bartlettii strain DSM 16795 chromosome, comple	None
UC-23-2	NODE_2_length_4453_cov_1130.621419_4	Perfect	ErmQ	100	3000593	CfxA2	Parabacteroides distasonis ATCC 8503 isolate Parabacteroides	None
RT-23-2	NODE_841_length_935_cov_2.943182_1	Strict	ErmQ	99.57	3000593	None	Peptacetobacter hiranonis strain DSM 13275 chromosome, complet	None
UC-24-2	NODE_83_length_1366_cov_9.755149_2	Perfect	ErmQ	100	3000593	None	Peptacetobacter hiranonis strain DSM 13275 chromosome, complet	None
RT-24-2	NODE_95_length_999_cov_3.934322_1	Perfect	ErmQ	100	3000593	None	Peptacetobacter hiranonis strain DSM 13275 chromosome, complet	None
RT-27-2	NODE_46_length_1373_cov_2.855842_1	Perfect	ErmQ	100	3000593	None	Clostridium perfringens JUM001 DNA, complete genome	None
RT-29-2	NODE_51_length_2003_cov_160.754620_1	Perfect	ErmQ	100	3000593	None	Intestinibacter bartlettii strain DSM 16795 chromosome, comple	None
UC-27-2	NODE_9_length_4674_cov_236.940680_3	Perfect	ErmQ	100	3000593	tetM	Streptococcus suis strain HA1003 chromosome, complete genome	None
RT-31-2	NODE_219_length_1488_cov_10.836706_2	Perfect	ErmQ	100	3000593	None	Peptacetobacter hiranonis strain DSM 13275 chromosome, complet	None
UC-30-1	NODE_39_length_1441_cov_11.987013_2	Perfect	ErmQ	100	3000593	None	Peptacetobacter hiranonis strain DSM 13275 chromosome, complet	None
UC-30-2	NODE_37_length_1883_cov_44.558534_2	Perfect	ErmQ	100	3000593	None	Intestinibacter bartlettii strain DSM 16795 chromosome, comple	None
UC-31-2	NODE_64_length_1521_cov_27.127558_2	Perfect	ErmQ	100	3000593	None	Intestinibacter bartlettii strain DSM 16795 chromosome, comple	None
UC-32-2	NODE_87_length_1666_cov_21.343886_2	Perfect	ErmQ	100	3000593	None	Intestinibacter bartlettii strain DSM 16795 chromosome, comple	None
RT-32-2	NODE_137_length_940_cov_1053.988701_1	Perfect	ErmQ	100	3000593	None	Peptacetobacter hiranonis strain DSM 13275 chromosome, complet	None
RT-33-2	NODE_55_length_1673_cov_15.550680_2	Perfect	ErmQ	100	3000593	None	Intestinibacter bartlettii strain DSM 16795 chromosome, comple	None
RT-34-2	NODE_1161_length_1322_cov_11.888713_2	Perfect	ErmQ	100	3000593	None	Peptacetobacter hiranonis strain DSM 13275 chromosome, complet	None
UC-2-2	NODE_54_length_1760_cov_37.697947_2	Perfect	ErmQ	100	3000593	None	Intestinibacter bartlettii strain DSM 16795 chromosome, comple.	None
RT-2-2	NODE_68_length_1380_cov_10.163774_1	Perfect	ErmQ	100	3000593	None	Peptacetobacter hiranonis strain DSM 13275 chromosome, complet	None
RT-3-2	NODE_135_length_1069_cov_4.114398_1	Perfect	ErmQ	100	3000593	None	Peptacetobacter hiranonis strain DSM 13275 chromosome, complet.	None
RT-5-2	NODE_253_length_749_cov_1.459654_1	Strict	ErmQ	99.58	3000593	None	Peptacetobacter hiranonis strain DSM 13275 chromosome, complet	None
UC-4-2	NODE_67_length_1706_cov_31.593580_2	Perfect	ErmQ	100	3000593	None	Intestinibacter bartlettii strain DSM 16795 chromosome, comple...	None
UC-5-2	NODE_59_length_1371_cov_3.087386_2	Perfect	ErmQ	100	3000593	None	Peptacetobacter hiranonis strain DSM 13275 chromosome, complet	None
UC-6-2	NODE_46_length_2165_cov_141.483412_2	Perfect	ErmQ	100	3000593	None	Intestinibacter bartlettii strain DSM 16795 chromosome, comple	None
UC-7-2	NODE_1079_length_1160_cov_1.777376_1	Strict	ErmQ	100	3000593	None	Clostridium perfringens JUM001 DNA, complete genome	None
UC-8-2	NODE_50_length_1471_cov_14.757768_2	Perfect	ErmQ	100	3000593	None	Intestinibacter bartlettii strain DSM 16795 chromosome, comple	None
RT-7-2	NODE_74_length_2163_cov_85.097249_2	Perfect	ErmQ	100	3000593	None	Intestinibacter bartlettii strain DSM 16795 chromosome, comple	None
UC-9-1	NODE_291_length_1466_cov_21.310418_2	Perfect	ErmQ	100	3000593	None	Peptacetobacter hiranonis strain DSM 13275 chromosome, complet	None
UC-9-2	NODE_47_length_1874_cov_48.561847_2	Perfect	ErmQ	100	3000593	None	Intestinibacter bartlettii strain DSM 16795 chromosome, comple	None
RT-8-2	NODE_29_length_2062_cov_102.378675_2	Perfect	ErmQ	100	3000593	None	Intestinibacter bartlettii strain DSM 16795 chromosome, comple	None
UC-11-2	NODE_68_length_1442_cov_10.539293_2	Perfect	ErmQ	100	3000593	None	Peptacetobacter hiranonis strain DSM 13275 chromosome, complet	None
UC-12-2	NODE_90_length_1686_cov_31.213366_2	Perfect	ErmQ	100	3000593	None	Intestinibacter bartlettii strain DSM 16795 chromosome, comple	None
RT-9-2	NODE_76_length_1439_cov_8.477601_2	Perfect	ErmQ	100	3000593	None	Peptacetobacter hiranonis strain DSM 13275 chromosome, complet	None
UC-14-2	NODE_64_length_1408_cov_8.054693_2	Perfect	ErmQ	100	3000593	None	Peptacetobacter hiranonis strain DSM 13275 chromosome, complet	None
UC-15-2	NODE_65_length_1088_cov_3.506292_1	Perfect	ErmQ	100	3000593	None	Peptacetobacter hiranonis strain DSM 13275 chromosome, complet	None
UC-16-2	NODE_387_length_999_cov_1.929025_1	Strict	ErmQ	100	3000593	None	Peptacetobacter hiranonis strain DSM 13275 chromosome, complet	None
RT-12-2	NODE_370_length_1476_cov_39.406756_2	Perfect	ErmQ	100	3000593	None	Intestinibacter bartlettii strain DSM 16795 chromosome, comple	None
UC-17-2	NODE_5_length_4565_cov_549.575022_1	Strict	ErmQ	100	3000593	PmrF	Escherichia coli strain KL53 chromosome, complete genome	None
RT-13-2	NODE_174_length_1183_cov_7.683511_2	Perfect	ErmQ	100	3000593	None	Peptacetobacter hiranonis strain DSM 13275 chromosome, complet	None
UC-20-2	NODE_62_length_1374_cov_4.694466_1	Perfect	ErmQ	100	3000593	None	Clostridium perfringens JUM001 DNA, complete genome	None
RT-16-2	NODE_52_length_2442_cov_52.869711_3	Strict	ErmT	98.77	3000595	None	Enterococcus faecium strain ME3 chromosome	Streptococcus suis (chromosome or plasmid): 2
RT-17-1	NODE_12_length_6122_cov_236.173727_2	Strict	ErmT	99.18	3000595	tet(45), tetM	Streptococcus gallolyticus strain FDAARGOS_666 chromosome	Streptococcus suis (chromosome or plasmid): 7
RT-17-2	NODE_26_length_2309_cov_479.373558_2	Strict	ErmT	99.18	3000595	None	Enterococcus faecium strain VB3378 chromosome, complete genome	Klebsiella pneumoniae (chromosome or plasmid): 16
RT-18-2	NODE_83_length_1409_cov_21.401773_1	Strict	ErmT	99.18	3000595	None	Streptococcus gallolyticus strain FDAARGOS_666 chromosome	None
UC-21-2	NODE_116_length_1360_cov_6.500383_1	Strict	ErmT	99.18	3000595	None	Streptococcus gallolyticus strain FDAARGOS_666 chromosome	None
RT-19-1	NODE_55_length_1353_cov_20.383667_1	Strict	ErmT	99.18	3000595	None	Streptococcus gallolyticus strain FDAARGOS_666 chromosome	None
RT-19-2	NODE_204_length_1276_cov_39.064701_1	Strict	ErmT	99.18	3000595	None	Streptococcus gallolyticus strain FDAARGOS_666 chromosome	Streptococcus suis (chromosome or plasmid): 2
UC-22-1	NODE_139_length_1694_cov_4.672971_2	Strict	ErmT	99.18	3000595	None	Streptococcus gallolyticus strain FDAARGOS_666 chromosome	None
RT-20-1	NODE_223_length_2923_cov_16.724895_1	Strict	ErmT	99.18	3000595	tet(45)	Streptococcus gallolyticus strain FDAARGOS_666 chromosome	None
RT-20-2	NODE_36_length_2088_cov_68.656665_1	Strict	ErmT	99.18	3000595	None	Streptococcus gallolyticus strain FDAARGOS_666 chromosome	Staphylococcus aureus (chromosome or plasmid): 1
RT-21-2	NODE_49_length_1552_cov_18.080828_2	Strict	ErmT	99.18	3000595	None	Streptococcus gallolyticus strain FDAARGOS_666 chromosome	Enterococcus faecium (chromosome or plasmid): 1
UC-23-2	NODE_36_length_1639_cov_39.484848_1	Strict	ErmT	99.18	3000595	None	Streptococcus gallolyticus strain FDAARGOS_666 chromosome	Enterococcus faecium (chromosome or plasmid): 1
RT-22-2	NODE_87_length_1411_cov_17.509587_2	Strict	ErmT	99.18	3000595	None	Streptococcus gallolyticus strain FDAARGOS_666 chromosome	None
RT-23-2	NODE_381_length_1634_cov_24.456618_1	Strict	ErmT	99.18	3000595	None	Streptococcus gallolyticus strain FDAARGOS_666 chromosome	Enterococcus faecium (chromosome or plasmid): 1
UC-24-1	NODE_41_length_2152_cov_81.103004_1	Strict	ErmT	99.18	3000595	None	Streptococcus infantarius strain ICDDRB-NRC-S5 chromosome	Escherichia coli (chromosome or plasmid): 1
UC-24-2	NODE_54_length_1625_cov_12.044586_1	Strict	ErmT	99.18	3000595	None	Streptococcus gallolyticus strain FDAARGOS_666 chromosome	None
RT-24-2	NODE_9_length_5599_cov_183.352814_3	Strict	ErmT	99.18	3000595	tetM, tet(45)	Streptococcus gallolyticus strain FDAARGOS_666 chromosome	Streptococcus suis (chromosome or plasmid): 4
RT-25-2	NODE_601_length_1341_cov_178.373250_1	Strict	ErmT	99.18	3000595	None	Streptococcus infantarius strain ICDDRB-NRC-S5 chromosome	Streptococcus suis (chromosome or plasmid): 1
RT-26-2	NODE_60_length_1907_cov_60.185745_2	Strict	ErmT	99.18	3000595	None	Enterococcus faecalis strain E165 plasmid pE165, complete	Streptococcus suis (chromosome or plasmid): 1
RT-27-1	NODE_45_length_1089_cov_3.252418_1	Strict	ErmT	95.71	3000595	None	Streptococcus pyogenes strain TSPY556 plasmid pRW35-like	None
RT-27-2	NODE_31_length_1878_cov_74.406473_1	Strict	ErmT	99.18	3000595	None	Enterococcus faecalis strain E165 plasmid pE165, complete	Streptococcus suis (chromosome or plasmid): 2
RT-28-1	NODE_28_length_1952_cov_28.640485_2	Strict	ErmT	99.18	3000595	None	Streptococcus infantarius strain ICDDRB-NRC-S5 chromosome	Escherichia coli (chromosome or plasmid): 1
RT-29-1	NODE_75_length_1436_cov_42.534395_1	Strict	ErmT	99.18	3000595	None	Streptococcus gallolyticus strain FDAARGOS_666 chromosome	Escherichia coli (chromosome or plasmid): 1
RT-29-2	NODE_19_length_3152_cov_607.293187_3	Strict	ErmT	99.18	3000595	None	Enterococcus faecium strain V13-21-E11-012-001 chromosome,	Streptococcus suis (chromosome or plasmid): 24
UC-25-1	NODE_36_length_1896_cov_140.677892_2	Strict	ErmT	99.18	3000595	None	Streptococcus gallolyticus strain FDAARGOS_666 chromosome	Streptococcus suis (chromosome or plasmid): 4
UC-25-2	NODE_25_length_3109_cov_3283.875900_2	Strict	ErmT	99.18	3000595	None	Streptococcus gallolyticus strain FDAARGOS_666 chromosome	Streptococcus suis (chromosome or plasmid): 143
UC-27-1	NODE_132_length_1120_cov_4.901408_1	Strict	ErmT	99.18	3000595	None	Streptococcus agalactiae strain NGBS128 plasmid pNGBS128	None
UC-27-2	NODE_43_length_1692_cov_121.655467_2	Strict	ErmT	99.18	3000595	None	Enterococcus faecalis strain E165 plasmid pE165, complete	Streptococcus suis (chromosome or plasmid): 1
UC-28-2	NODE_12_length_3505_cov_94.547536_2	Strict	ErmT	99.18	3000595	tet(45)	Streptococcus gallolyticus strain FDAARGOS_666 chromosome	Streptococcus suis (chromosome or plasmid): 2
UC-29-2	NODE_400_length_1644_cov_32.779106_2	Strict	ErmT	98.77	3000595	None	Streptococcus infantarius strain ICDDRB-NRC-S5 chromosome	Staphylococcus (chromosome or plasmid): 1
RT-30-1	NODE_27_length_2445_cov_647.385774_1	Strict	ErmT	99.18	3000595	None	Enterococcus faecium strain ME3 chromosome	Escherichia coli (chromosome or plasmid): 24
RT-30-2	NODE_185_length_1524_cov_114.666440_1	Strict	ErmT	99.18	3000595	None	Enterococcus faecalis strain E165 plasmid pE165, complete	Klebsiella pneumoniae (chromosome or plasmid): 2
RT-31-1	NODE_8_length_5834_cov_376.583665_5	Strict	ErmT	99.18	3000595	None	Escherichia coli strain SCU-106 chromosome, complete genome	Staphylococcus aureus (chromosome or plasmid): 1
RT-31-2	NODE_16_length_3723_cov_795.438931_2	Strict	ErmT	99.18	3000595	None	Streptococcus gallolyticus strain FDAARGOS_666 chromosome	Streptococcus suis (chromosome or plasmid): 41
UC-30-1	NODE_43_length_1338_cov_31.972720_1	Strict	ErmT	99.18	3000595	None	Streptococcus infantarius strain ICDDRB-NRC-S5 chromosome	Klebsiella pneumoniae (chromosome or plasmid): 1
UC-31-2	NODE_14_length_2942_cov_95.175268_2	Strict	ErmT	99.18	3000595	tet(45)	Streptococcus gallolyticus strain FDAARGOS_666 chromosome	None
UC-32-1	NODE_1616_length_1056_cov_2.247752_1	Strict	ErmT	99.18	3000595	None	Staphylococcus sp. T93 plasmid pT93, complete sequence	Staphylococcus (chromosome or plasmid): 1
UC-32-2	NODE_153_length_1026_cov_611.715757_1	Strict	ErmT	99.18	3000595	None	Streptococcus gallolyticus strain FDAARGOS_666 chromosome	Streptococcus suis (chromosome or plasmid): 8
UC-33-2	NODE_29_length_2200_cov_1032.243823_2	Strict	ErmT	99.18	3000595	None	Enterococcus faecalis strain E165 plasmid pE165, complete	Klebsiella pneumoniae (chromosome or plasmid): 28
UC-34-2	NODE_73_length_1664_cov_48.304537_1	Strict	ErmT	99.18	3000595	None	Enterococcus faecalis strain E165 plasmid pE165, complete	Streptococcus suis (chromosome or plasmid): 1
RT-32-2	NODE_17_length_3070_cov_403.023217_1	Strict	ErmT	99.18	3000595	tet(45)	Streptococcus gallolyticus strain FDAARGOS_666 chromosome	Streptococcus suis (chromosome or plasmid): 13
RT-33-1	NODE_71_length_1640_cov_40.186751_1	Strict	ErmT	99.18	3000595	None	Streptococcus gallolyticus strain FDAARGOS_666 chromosome	Streptococcus suis (chromosome or plasmid): 2
RT-33-2	NODE_13_length_3333_cov_67.258999_2	Strict	ErmT	99.18	3000595	tet(45)	Streptococcus gallolyticus strain FDAARGOS_666 chromosome	Lactobacillus crispatus (chromosome or plasmid): 1
RT-34-2	NODE_285_length_3254_cov_62.532666_1	Strict	ErmT	99.18	3000595	tet(45)	Enterococcus faecium strain Dallas 163_1 chromosome, complete	Streptococcus suis (chromosome or plasmid): 2
UC-1-2	NODE_49_length_1416_cov_19.258633_1	Strict	ErmT	99.18	3000595	None	Streptococcus gallolyticus strain FDAARGOS_666 chromosome	None
UC-2-1	NODE_2002_length_703_cov_3.089506_1	Strict	ErmT	98.7	3000595	None	Streptococcus gallolyticus strain FDAARGOS_666 chromosome	None
UC-2-2	NODE_35_length_2156_cov_88.768206_2	Strict	ErmT	99.18	3000595	None	Streptococcus gallolyticus strain FDAARGOS_666 chromosome	Streptococcus suis (chromosome or plasmid): 6
RT-1-1	NODE_73_length_2442_cov_609.395057_1	Strict	ErmT	99.18	3000595	None	Enterococcus faecium strain ME3 chromosome	Streptococcus suis (chromosome or plasmid): 25
RT-2-1	NODE_35_length_2168_cov_96.987695_1	Strict	ErmT	99.18	3000595	None	Streptococcus gallolyticus strain FDAARGOS_666 chromosome	Escherichia coli (chromosome or plasmid): 2
RT-2-2	NODE_29_length_2354_cov_170.255763_3	Strict	ErmT	98.77	3000595	None	Enterococcus faecalis strain E165 plasmid pE165, complete	Streptococcus suis (chromosome or plasmid): 2
RT-3-1	NODE_298_length_1585_cov_17.026144_1	Strict	ErmT	99.18	3000595	None	Enterococcus faecalis strain E165 plasmid pE165, complete	Staphylococcus aureus (chromosome or plasmid): 1
RT-5-2	NODE_39_length_2036_cov_58.293791_2	Strict	ErmT	99.18	3000595	None	Enterococcus faecalis strain E165 plasmid pE165, complete	Streptococcus suis (chromosome or plasmid): 2
UC-3-2	NODE_22_length_2350_cov_738.290632_2	Strict	ErmT	99.18	3000595	None	Streptococcus gallolyticus strain FDAARGOS_666 chromosome	Streptococcus suis (chromosome or plasmid): 22
UC-4-1	NODE_7_length_5797_cov_104.236329_2	Strict	ErmT	99.18	3000595	tet(45), tetM	Streptococcus gallolyticus strain FDAARGOS_666 chromosome	Staphylococcus (chromosome or plasmid): 1
UC-5-1	NODE_36_length_1398_cov_14.657483_1	Strict	ErmT	99.18	3000595	None	Bacillus sp. #24 plasmid pBHS24B, complete sequence	None
UC-5-2	NODE_32_length_2176_cov_329.320603_2	Strict	ErmT	99.18	3000595	None	Enterococcus faecalis strain E165 plasmid pE165, complete	Streptococcus suis (chromosome or plasmid): 8
UC-6-2	NODE_45_length_2186_cov_521.151572_2	Strict	ErmT	99.18	3000595	None	Enterococcus faecalis strain E165 plasmid pE165, complete	Streptococcus suis (chromosome or plasmid): 12
UC-7-2	NODE_485_length_2220_cov_186.627714_2	Strict	ErmT	99.18	3000595	None	Enterococcus faecalis strain E165 plasmid pE165, complete	Streptococcus suis (chromosome or plasmid): 7
UC-8-1	NODE_17_length_3150_cov_105.003554_1	Strict	ErmT	99.18	3000595	tet(L)	Staphylococcus sp. T93 plasmid pT93, complete sequence	Lactobacillus crispatus (chromosome or plasmid): 1
UC-8-2	NODE_76_length_1283_cov_20.276059_1	Strict	ErmT	99.18	3000595	None	Enterococcus faecalis strain E165 plasmid pE165, complete	Streptococcus suis (chromosome or plasmid): 1
RT-7-2	NODE_30_length_3202_cov_151.470607_1	Strict	ErmT	99.18	3000595	tet(45)	Staphylococcus sp. T93 plasmid pT93, complete sequence	None
UC-9-1	NODE_353_length_1341_cov_6535.323484_1	Strict	ErmT	99.18	3000595	None	Streptococcus infantarius strain ICDDRB-NRC-S5 chromosome	Streptococcus suis (chromosome or plasmid): 142
UC-9-2	NODE_1_length_6669_cov_501.494406_4	Strict	ErmT	99.18	3000595	tetM, tet(L)	Staphylococcus sp. T93 plasmid pT93, complete sequence	Streptococcus suis (chromosome or plasmid): 5
RT-8-1	NODE_32_length_1635_cov_31.162658_1	Strict	ErmT	99.18	3000595	None	Streptococcus gallolyticus strain FDAARGOS_666 chromosome	Streptococcus suis (chromosome or plasmid): 1
UC-10-2	NODE_94_length_1633_cov_1183.134347_1	Strict	ErmT	99.18	3000595	None	Streptococcus gallolyticus strain FDAARGOS_666 chromosome	Klebsiella pneumoniae (chromosome or plasmid): 24
UC-11-2	NODE_35_length_2152_cov_1231.732952_1	Strict	ErmT	99.02	3000595	None	Streptococcus infantarius strain ICDDRB-NRC-S5 chromosome	Streptococcus suis (chromosome or plasmid): 36
UC-12-1	NODE_21_length_2152_cov_632.893658_1	Strict	ErmT	99.18	3000595	None	Streptococcus infantarius strain ICDDRB-NRC-S5 chromosome	Streptococcus suis (chromosome or plasmid): 16
UC-12-2	NODE_131_length_1341_cov_3089.017885_1	Strict	ErmT	99.18	3000595	None	Streptococcus infantarius strain ICDDRB-NRC-S5 chromosome	Streptococcus suis (chromosome or plasmid): 57
UC-13-1	NODE_55_length_1915_cov_291.831183_2	Strict	ErmT	99.18	3000595	None	Streptococcus gallolyticus strain FDAARGOS_666 chromosome	Streptococcus suis (chromosome or plasmid): 7
UC-13-2	NODE_22_length_3323_cov_559.051714_4	Strict	ErmT	99.18	3000595	None	Streptococcus gallolyticus strain FDAARGOS_666 chromosome	Streptococcus suis (chromosome or plasmid): 26
RT-9-1	NODE_80_length_794_cov_4.519621_1	Strict	ErmT	99.03	3000595	None	Streptococcus gallolyticus strain FDAARGOS_666 chromosome	None
RT-9-2	NODE_4_length_6758_cov_1288.408026_3	Strict	ErmT	99.18	3000595	tet(45)	Streptococcus gallolyticus strain FDAARGOS_666 chromosome	Klebsiella pneumoniae (chromosome or plasmid): 27
RT-10-1	NODE_31_length_2380_cov_137.769032_2	Strict	ErmT	99.18	3000595	None	Streptococcus gallolyticus strain FDAARGOS_666 chromosome	Streptococcus suis (chromosome or plasmid): 5
RT-10-2	NODE_361_length_2442_cov_354.161709_1	Strict	ErmT	99.18	3000595	None	Enterococcus faecium strain ME3 chromosome	Streptococcus suis (chromosome or plasmid): 8
RT-11-2	NODE_47_length_1963_cov_69.117400_1	Strict	ErmT	99.18	3000595	None	Enterococcus faecalis strain E165 plasmid pE165, complete	Staphylococcus (chromosome or plasmid): 2
UC-14-1	NODE_49_length_1590_cov_461.506189_1	Strict	ErmT	99.18	3000595	None	Streptococcus gallolyticus strain FDAARGOS_666 chromosome	Streptococcus suis (chromosome or plasmid): 10
UC-14-2	NODE_56_length_1601_cov_213.942432_1	Strict	ErmT	99.18	3000595	None	Enterococcus faecalis strain E165 plasmid pE165, complete	Streptococcus suis (chromosome or plasmid): 11
UC-15-1	NODE_5_length_6116_cov_857.563768_2	Strict	ErmT	99.18	3000595	tet(45), tetM	Streptococcus gallolyticus strain FDAARGOS_666 chromosome	Streptococcus suis (chromosome or plasmid): 13
UC-15-2	NODE_37_length_1837_cov_90.447811_2	Strict	ErmT	99.18	3000595	None	Streptococcus gallolyticus strain FDAARGOS_666 chromosome	Streptococcus suis (chromosome or plasmid): 2
UC-16-2	NODE_7_length_5018_cov_1739.599033_1	Strict	ErmT	99.18	3000595	tet(45), tetM	Streptococcus gallolyticus strain FDAARGOS_666 chromosome	Streptococcus suis (chromosome or plasmid): 1
RT-12-2	NODE_235_length_1735_cov_60.441667_2	Strict	ErmT	99.18	3000595	None	Enterococcus faecium isolate E7040 genome assembly, plasmid: 3	Streptococcus suis (chromosome or plasmid): 1
UC-17-1	NODE_72_length_850_cov_1.827673_1	Strict	ErmT	98.77	3000595	None	Streptococcus gallolyticus strain FDAARGOS_666 chromosome	None
UC-18-1	NODE_46_length_2152_cov_871.831664_1	Strict	ErmT	99.18	3000595	None	Streptococcus infantarius strain ICDDRB-NRC-S5 chromosome	Streptococcus suis (chromosome or plasmid): 31
UC-19-1	NODE_77_length_3456_cov_7.480153_2	Strict	ErmT	99.18	3000595	tet(45)	Streptococcus gallolyticus strain FDAARGOS_666 chromosome	None
UC-19-2	NODE_58_length_1647_cov_94.692839_2	Strict	ErmT	99.18	3000595	None	Enterococcus faecium strain Dallas 163_1 chromosome, complete	Streptococcus suis (chromosome or plasmid): 1
RT-13-1	NODE_680_length_1032_cov_2.210850_1	Strict	ErmT	99.18	3000595	None	Enterococcus faecium strain ME3 chromosome	None
RT-13-2	NODE_4_length_5398_cov_1572.527793_5	Strict	ErmT	99.18	3000595	lnuB, tet(L)	Enterococcus faecium strain 37BA plasmid pEf37BA, complete.	Streptococcus suis (chromosome or plasmid): 19
UC-20-1	NODE_605_length_3252_cov_54.374726_2	Strict	ErmT	99.18	3000595	tet(45)	Streptococcus gallolyticus strain FDAARGOS_666 chromosome	Streptococcus suis (chromosome or plasmid): 1
RT-14-2	NODE_20_length_3302_cov_65.419464_2	Strict	ErmT	99.18	3000595	tet(45)	Streptococcus gallolyticus strain FDAARGOS_666 chromosome	Klebsiella pneumoniae (chromosome or plasmid): 2
RT-15-2	NODE_150_length_1026_cov_100.629248_1	Strict	ErmT	99.18	3000595	None	Streptococcus gallolyticus strain FDAARGOS_666 chromosome	None
RT-17-2	NODE_376_length_758_cov_2.102418_1	Strict	ErmX	97.26	3000596	None	Rothia mucilaginosa strain FDAARGOS_369 chromosome, complet	Corynebacterium diphtheriae (chromosome): 2
RT-23-1	NODE_1_length_9303_cov_2930.510813_7	Strict	ErmX	90.14	3000596	None	Bifidobacterium kashiwanohense JCM 15439 = DSM 21854 DNA,.	Corynebacterium diphtheriae (chromosome): 597
UC-26-1	NODE_42_length_1229_cov_6.087734_2	Strict	ErmX	90.49	3000596	None	Corynebacterium diphtheriae isolate FRC0402 genome assembly	Corynebacterium diphtheriae (chromosome): 2
UC-27-2	NODE_102_length_1075_cov_2.284314_1	Strict	ErmX	89.53	3000596	None	Corynebacterium striatum strain 216 chromosome, complete genome	None
RT-30-1	NODE_79_length_1120_cov_3.116432_1	Strict	ErmX	81.34	3000596	None	Dermabacter vaginalis strain FDAARGOS_640 chromosome, complete	Corynebacterium jeikeium (chromosome): 6
RT-30-2	NODE_2227_length_714_cov_1.881639_1	Strict	ErmX	98.09	3000596	None	Corynebacterium striatum strain KC-Na-01, complete genome	None
RT-31-1	NODE_29_length_2292_cov_61.233795_2	Strict	ErmX	90.14	3000596	None	Corynebacterium striatum strain 216 chromosome, complete genome	Corynebacterium diphtheriae (chromosome): 4
RT-31-2	NODE_19_length_3571_cov_668.201650_2	Strict	ErmX	90.14	3000596	None	Bifidobacterium choerinum strain FMB-1 chromosome, complete	Bifidobacterium longum (chromosome): 32
UC-31-2	NODE_34_length_2146_cov_58.559541_2	Strict	ErmX	90.14	3000596	None	Corynebacterium striatum strain 216 chromosome, complete genome	Corynebacterium jeikeium (chromosome): 2
UC-32-2	NODE_69_length_1972_cov_17.877413_3	Strict	ErmX	90.14	3000596	None	Bifidobacterium kashiwanohense JCM 15439 = DSM 21854 DNA,...	Corynebacterium diphtheriae (chromosome): 4
UC-33-2	NODE_258_length_1026_cov_3.692070_1	Strict	ErmX	97.72	3000596	None	Corynebacterium propinquum strain PC1113 chromosome, complete.	Corynebacterium diphtheriae (chromosome): 5
UC-34-2	NODE_198_length_908_cov_3.289566_1	Strict	ErmX	89.79	3000596	None	Bifidobacterium breve strain DRBB26 chromosome, complete genome	None
RT-33-1	NODE_140_length_1163_cov_5.273466_2	Strict	ErmX	86.97	3000596	None	Corynebacteriaceae bacterium 'ARUP UnID 227' isolate..	Corynebacterium jeikeium (chromosome): 8
RT-33-2	NODE_306_length_644_cov_1.641766_1	Strict	ErmX	96.73	3000596	None	Rothia mucilaginosa strain FDAARGOS_369 chromosome, complete..	Corynebacterium diphtheriae (chromosome): 1
UC-2-1	NODE_57_length_2758_cov_17.382908_2	Strict	ErmX	90.14	3000596	None	Bifidobacterium longum strain D2TC chromosome, complete genome	Corynebacterium diphtheriae (chromosome): 15
RT-3-2	NODE_36_length_2065_cov_83.150746_2	Strict	ErmX	90.14	3000596	None	Corynebacterium striatum strain 216 chromosome, complete genome	Corynebacterium diphtheriae (chromosome): 6
RT-5-1	NODE_1_length_10478_cov_709.905402_2	Strict	ErmX	90.14	3000596	mdtE, mdtF, gadX	Escherichia coli O113:H21 strain FWSEC0010 chromosome, complet.	Corynebacterium diphtheriae (chromosome): 1
UC-3-2	NODE_124_length_730_cov_1.905185_1	Strict	ErmX	88.02	3000596	None	Corynebacterium urealyticum strain NCTC12011 genome assembly,.	Trueperella pyogenes (chromosome): 2
UC-4-2	NODE_83_length_1476_cov_37.977481_2	Strict	ErmX	90.14	3000596	None	Corynebacterium striatum strain 216 chromosome, complete genome	Corynebacterium jeikeium (chromosome): 5
UC-5-2	NODE_64_length_1239_cov_6.706926_2	Strict	ErmX	90.14	3000596	None	Rothia mucilaginosa strain FDAARGOS_369 chromosome, complete	Corynebacterium diphtheriae (chromosome): 7
UC-6-1	NODE_73_length_8652_cov_1407.179249_3	Strict	ErmX	90.14	3000596	None	Bifidobacterium kashiwanohense JCM 15439 = DSM 21854 DNA,..	Corynebacterium diphtheriae (chromosome): 240
UC-6-2	NODE_23_length_3204_cov_2298.540807_2	Strict	ErmX	90.14	3000596	None	Bifidobacterium kashiwanohense JCM 15439 = DSM 21854 DNA,..	Corynebacterium diphtheriae (chromosome): 158
UC-8-2	NODE_103_length_1081_cov_3.187135_1	Strict	ErmX	90.14	3000596	None	Rothia mucilaginosa strain FDAARGOS_369 chromosome, complete.	Corynebacterium diphtheriae (chromosome): 2
RT-6-2	NODE_48_length_1704_cov_53.348090_2	Strict	ErmX	90.14	3000596	None	Corynebacterium striatum strain 216 chromosome, complete genome	Bifidobacterium longum (chromosome): 1
RT-7-2	NODE_83_length_1962_cov_15.783954_2	Strict	ErmX	90.14	3000596	None	Corynebacterium striatum strain 216 chromosome, complete genome	Corynebacterium diphtheriae (chromosome): 2
RT-8-2	NODE_54_length_1360_cov_40.544061_1	Strict	ErmX	90.14	3000596	None	Rothia mucilaginosa strain FDAARGOS_369 chromosome, complete	Corynebacterium diphtheriae (chromosome): 74
UC-11-1	NODE_11_length_4361_cov_114.708314_4	Strict	ErmX	90.14	3000596	None	Bifidobacterium kashiwanohense JCM 15439 = DSM 21854 DNA,...	Bifidobacterium longum (chromosome): 11
UC-11-2	NODE_31_length_2324_cov_110.321287_2	Strict	ErmX	90.14	3000596	None	Bifidobacterium kashiwanohense JCM 15439 = DSM 21854 DNA,.	Corynebacterium diphtheriae (chromosome): 6
RT-10-2	NODE_7_length_13129_cov_702.887028_10	Strict	ErmX	90.14	3000596	None	Bifidobacterium breve strain 1101A chromosome, complete genome	Corynebacterium diphtheriae (chromosome): 198
RT-11-1	NODE_18_length_3195_cov_984.860510_1	Strict	ErmX	89.24	3000596	None	Bifidobacterium breve strain DRBB26 chromosome, complete genome	Bifidobacterium longum (chromosome): 125
RT-11-2	NODE_53_length_1806_cov_8.515134_2	Strict	ErmX	90.14	3000596	None	Bifidobacterium kashiwanohense JCM 15439 = DSM 21854 DNA,...	Corynebacterium diphtheriae (chromosome): 1
UC-14-1	NODE_70_length_1287_cov_2.737825_2	Strict	ErmX	90	3000596	None	Corynebacterium propinquum strain PC1113 chromosome, complete.	None
RT-12-1	NODE_8_length_4570_cov_618.343300_2	Strict	ErmX	89.44	3000596	None	Bifidobacterium bifidum strain BF3, complete genome	Corynebacterium diphtheriae (chromosome): 65
RT-12-2	NODE_29_length_3165_cov_548.377814_3	Strict	ErmX	90.14	3000596	None	Bifidobacterium bifidum strain BF3, complete genome	Corynebacterium diphtheriae (chromosome): 29
UC-17-2	NODE_40_length_849_cov_3.529412_1	Strict	ErmX	90.15	3000596	None	Corynebacterium urealyticum strain NCTC12011 genome assembly,	None
UC-18-1	NODE_171_length_1108_cov_6.744539_1	Strict	ErmX	90.14	3000596	None	Corynebacterium propinquum strain PC1113 chromosome, complete	Corynebacterium diphtheriae (chromosome): 10
UC-18-2	NODE_161_length_2739_cov_1020.788003_2	Strict	ErmX	90.14	3000596	None	Bifidobacterium kashiwanohense JCM 15439 = DSM 21854 DNA	Corynebacterium jeikeium (chromosome): 284
UC-19-2	NODE_68_length_1451_cov_5.845989_2	Strict	ErmX	90.14	3000596	None	Bifidobacterium kashiwanohense JCM 15439 = DSM 21854 DNA,	Corynebacterium jeikeium (chromosome): 1
UC-20-2	NODE_66_length_1283_cov_9.730456_2	Strict	ErmX	90.14	3000596	None	Rothia mucilaginosa strain FDAARGOS_369 chromosome, complete	Corynebacterium diphtheriae (chromosome): 16
RT-15-1	NODE_100_length_1061_cov_3.315109_1	Strict	ErmX	89.78	3000596	None	Corynebacterium diphtheriae strain Dongyang chromosome, comple	None
RT-15-2	NODE_188_length_955_cov_2.435556_1	Strict	ErmX	97.26	3000596	None	Corynebacterium propinquum strain PC1113 chromosome, complete	Corynebacterium diphtheriae (chromosome): 4
