## Additional File 1 for "Minimal impact on the resistome of children in Botswana after azithromycin treatment for acute severe diarrhoeal disease"

Participant ID	Study Arm	Age range at sampling (years)	Sex	Antibiotics prior to the study	Campylobacter Positive	Shigella Positive	Cryptosporidium Positive	ETEC positive	EPEC positive	Other Pathogen Positive	Azithromycin given	Nitazoxanide given	Probiotic given	Timepoint	Sample ID in this study	Sonication size (bp )	DNA amount in library (ng)	Size selection of library	Indexing PCR cycles	Average library size distribution (bp)	Amount of probes used in enrichment (ng)	Amount of library used ine nerichment (ng)	Average Size Distribution After Enrichment	Concentration via qPCR (pM)	Sequencing clusters generated	Reads mapping to CARD (%)	Number of ARGs RGIbwt: 85% cov and 50 reads or 100% cov and 10 reads	Number of AMR gene families RGIbwt: 85% cov and 50 reads or 100% cov and 10 reads	Number of ARGs RGImain	Number of AMR Gene Families RGImain	Notes
RT-1	Rapid Test-and-Treat	0 - 0.99	Male	NA	Yes	No	No	No	No	No	Yes	No	No	Baseline	RT-1-1	600	500	Yes - 500-700	5	781.00	100.00	100.00	NA	81.56	595085	36.51	59	20	54	18	None
RT-1	Rapid Test-and-Treat	0 - 0.99	Male	NA	Yes	No	No	No	No	No	Yes	No	No	60 days	RT-1-2	600	500	Yes - 500-700	5	850.00	100.00	100.00	NA	2950.12	377423	75.41	96	30	84	28	None
RT-2	Rapid Test-and-Treat	1 - 1.99	Female	NA	No	No	No	Yes	No	No	Yes	No	Yes	Baseline	RT-2-1	600	500	Yes - 500-700	5	805.00	100.00	100.00	NA	561.54	407216	75.61	82	29	74	25	None
RT-2	Rapid Test-and-Treat	1 - 1.99	Female	NA	No	No	No	Yes	No	No	Yes	No	Yes	60 days	RT-2-2	600	50	No	8	653.00	100.00	94.50	NA	4290.03	456172	77.16	82	32	71	29	None
RT-3	Rapid Test-and-Treat	0 - 0.99	Female	NA	No	No	Yes	No	Yes	Yes	Yes	Yes	Yes	Baseline	RT-3-1	600	500	Yes - 500-700	5	880.00	100.00	100.00	NA	1747.85	527386	65.65	100	27	76	27	None
RT-3	Rapid Test-and-Treat	1 - 1.99	Female	NA	No	No	Yes	No	Yes	Yes	Yes	Yes	Yes	60 days	RT-3-2	600	500	Yes - 500-700	5	717.00	100.00	99.40	NA	3528.53	410364	77.39	74	23	62	23	None
RT-4	Rapid Test-and-Treat	0 - 0.99	Female	NA	No	No	No	No	Yes	Yes	Yes	No	Yes	Baseline	RT-4-1	600	500	Yes - 500-700	5	881.00	100.00	100.00	NA	274.13	640332	70.07	89	30	76	26	None
RT-4	Rapid Test-and-Treat	0 - 0.99	Female	NA	No	No	No	No	Yes	Yes	Yes	No	Yes	60 days	RT-4-2	600	500	Yes - 500-700	5	784.00	100.00	100.00	NA	2818.85	248877	71.68	98	31	77	31	None
RT-5	Rapid Test-and-Treat	0 - 0.99	Female	CEFOTAXIME 250g stat	No	No	Yes	Yes	Yes	Yes	Yes	Yes	No	Baseline	RT-5-1	600	500	Yes - 500-700	5	845.00	100.00	100.00	NA	916.60	481205	75.56	59	20	54	19	None
RT-5	Rapid Test-and-Treat	1 - 1.99	Female	CEFOTAXIME 250g stat	No	No	Yes	Yes	Yes	Yes	Yes	Yes	No	60 days	RT-5-2	600	500	Yes - 500-700	5	748.00	100.00	100.00	NA	761.67	490366	86.02	72	27	67	26	None
RT-6	Rapid Test-and-Treat	1 - 1.99	Female	NA	No	No	No	No	Yes	Yes	Yes	No	Yes	Baseline	RT-6-1	600	50	No	8	1344.00	100.00	100.00	NA	137.22	400014	74.62	54	23	58	21	None
RT-6	Rapid Test-and-Treat	1 - 1.99	Female	NA	No	No	No	No	Yes	Yes	Yes	No	Yes	60 days	RT-6-2	600	500	Yes - 500-700	5	606.00	100.00	100.00	NA	101.06	469269	81.00	88	34	77	33	None
RT-7	Rapid Test-and-Treat	1 - 1.99	Male	NA	No	Yes	No	No	Yes	Yes	Yes	No	No	Baseline	RT-7-1	600	50	No	8	452.00	100.00	83.30	NA	931.68	472952	65.68	83	30	75	24	None
RT-7	Rapid Test-and-Treat	1 - 1.99	Male	NA	No	Yes	No	No	Yes	Yes	Yes	No	No	60 days	RT-7-2	600	500	Yes - 500-700	5	779.00	100.00	100.00	NA	687.81	578632	65.94	117	39	103	34	None
RT-8	Rapid Test-and-Treat	1 - 1.99	Male	NA	No	No	No	No	Yes	Yes	Yes	No	No	Baseline	RT-8-1	600	500	Yes - 500-700	5	331.00	50.00	50.00	NA	766.58	2613425	74.14	52	22	50	23	None
RT-8	Rapid Test-and-Treat	1 - 1.99	Male	NA	No	No	No	No	Yes	Yes	Yes	No	No	60 days	RT-8-2	600	500	Yes - 500-700	5	436.00	50.00	39.27	NA	147.33	609349	80.10	57	22	54	19	None
RT-9	Rapid Test-and-Treat	0 - 0.99	Male	COTRIMOXAZOLE 5ML STAT THEN 5MLS BD * 5/7	Yes	No	No	Yes	No	No	Yes	No	No	Baseline	RT-9-1	600	50	No	8	965.00	100.00	72.80	NA	3140.33	438217	86.73	105	18	31	18	None
RT-9	Rapid Test-and-Treat	0 - 0.99	Male	COTRIMOXAZOLE 5ML STAT THEN 5MLS BD * 5/7	Yes	No	No	Yes	No	No	Yes	No	No	60 days	RT-9-2	600	250	Yes - 500-700	6	849.00	100.00	100.00	NA	942.56	305456	70.82	93	31	82	25	None
RT-10	Rapid Test-and-Treat	0 - 0.99	Male	PROMETHAZONE 0.5 ML IV STAT, CTX 5ML PO BD 5/7	Yes	No	No	Yes	No	No	Yes	No	Yes	Baseline	RT-10-1	600	500	Yes - 500-700	5	796.00	100.00	100.00	NA	949.90	399026	76.88	68	25	58	24	None
RT-10	Rapid Test-and-Treat	1 - 1.99	Male	PROMETHAZONE 0.5 ML IV STAT, CTX 5ML PO BD 5/7	Yes	No	No	Yes	No	No	Yes	No	Yes	60 days	RT-10-2	600	500	Yes - 500-700	5	873.00	100.00	100.00	NA	307.44	459748	58.15	80	27	65	24	None
RT-11	Rapid Test-and-Treat	0 - 0.99	Female	Flagyl 2.5ml tid for 5 days	No	No	No	Yes	No	No	Yes	No	No	Baseline	RT-11-1	600	50	No	8	553.00	100.00	79.10	NA	656.71	814507	76.34	93	31	84	29	None
RT-11	Rapid Test-and-Treat	0 - 0.99	Female	Flagyl 2.5ml tid for 5 days	No	No	No	Yes	No	No	Yes	No	No	60 days	RT-11-2	600	500	Yes - 500-700	5	761.00	100.00	100.00	NA	529.41	721831	79.39	103	41	97	42	None
RT-12	Rapid Test-and-Treat	1 - 1.99	Male	PROMETHAZINE 25MG/MI AMP, AMOXYCILLIN 100ML ML	No	Yes	No	No	No	No	Yes	No	Yes	Baseline	RT-12-1	600	500	Yes - 500-700	5	788.00	100.00	100.00	NA	652.30	520941	75.11	81	33	74	29	None
RT-12	Rapid Test-and-Treat	1 - 1.99	Male	PROMETHAZINE 25MG/MI AMP, AMOXYCILLIN 100ML ML	No	Yes	No	No	No	No	Yes	No	Yes	60 days	RT-12-2	600	250	Yes - 500-700	6	529.00	100.00	100.00	NA	1014.05	1680206	58.54	85	33	74	31	None
RT-13	Rapid Test-and-Treat	0 - 0.99	Male	NA	Yes	No	No	No	Yes	Yes	Yes	No	No	Baseline	RT-13-1	600	500	Yes - 500-700	5	778.00	100.00	100.00	NA	2448.92	383848	65.42	80	24	75	23	None
RT-13	Rapid Test-and-Treat	0 - 0.99	Male	NA	Yes	No	No	No	Yes	Yes	Yes	No	No	60 days	RT-13-2	600	500	Yes - 500-700	5	856.00	100.00	100.00	NA	670.69	357407	59.59	74	30	81	32	None
RT-14	Rapid Test-and-Treat	1 - 1.99	Female	NA	No	No	No	No	Yes	No	Yes	No	No	Baseline	RT-14-1	600	500	Yes - 500-700	5	723.00	100.00	79.10	NA	2428.03	255266	80.69	62	23	63	24	None
RT-14	Rapid Test-and-Treat	1 - 1.99	Female	NA	No	No	No	No	Yes	No	Yes	No	No	60 days	RT-14-2	600	250	Yes - 500-700	6	775.00	100.00	81.90	NA	691.37	636646	73.74	80	29	71	30	None
RT-15	Rapid Test-and-Treat	0 - 0.99	Male	cotrimozaxole 5ml BD FOR 1 MONTH	No	No	No	Yes	No	Yes	Yes	No	No	Baseline	RT-15-1	600	50	No	8	499.00	100.00	100.00	NA	6923.99	2259997	77.09	110	39	114	36	None
RT-15	Rapid Test-and-Treat	0 - 0.99	Male	cotrimozaxole 5ml BD FOR 1 MONTH	No	No	No	Yes	No	Yes	Yes	No	No	60 days	RT-15-2	600	500	Yes - 500-700	5	834.00	100.00	100.00	NA	2404.28	399907	74.52	110	39	89	35	None
RT-16	Rapid Test-and-Treat	0 - 0.99	Male	NA	No	No	Yes	No	Yes	Yes	Yes	Yes	Yes	Baseline	RT-16-1	600	500	Yes - 500-700	5	828.00	100.00	100.00	NA	357.84	536577	38.85	104	40	92	34	None
RT-16	Rapid Test-and-Treat	0 - 0.99	Male	NA	No	No	Yes	No	Yes	Yes	Yes	Yes	Yes	60 days	RT-16-2	600	500	Yes - 500-700	5	764.00	100.00	100.00	NA	5018.22	313719	68.04	97	31	89	25	None
RT-17	Rapid Test-and-Treat	0 - 0.99	Male	NA	No	No	No	No	Yes	Yes	Yes	No	No	Baseline	RT-17-1	600	500	Yes - 500-700	5	730.00	100.00	100.00	NA	1100.42	1029493	76.54	91	31	82	26	None
RT-17	Rapid Test-and-Treat	0 - 0.99	Male	NA	No	No	No	No	Yes	Yes	Yes	No	No	60 days	RT-17-2	600	500	Yes - 500-700	5	768.00	100.00	93.80	NA	1721.15	405036	61.36	70	28	72	25	None
RT-18	Rapid Test-and-Treat	2 - 2.99	Female	NA	No	No	No	No	Yes	Yes	Yes	No	Yes	Baseline	RT-18-1	600	500	Yes - 500-700	5	838.00	100.00	100.00	NA	7549.81	496090	72.68	92	29	72	26	None
RT-18	Rapid Test-and-Treat	2 - 2.99	Female	NA	No	No	No	No	Yes	Yes	Yes	No	Yes	60 days	RT-18-2	600	500	Yes - 500-700	5	777.00	100.00	100.00	NA	781.92	704013	72.75	77	28	69	28	None
RT-19	Rapid Test-and-Treat	1 - 1.99	Male	NA	No	No	No	No	Yes	Yes	Yes	No	Yes	Baseline	RT-19-1	600	500	Yes - 500-700	5	828.00	100.00	100.00	NA	4122.52	519270	77.53	79	25	70	25	None
RT-19	Rapid Test-and-Treat	1 - 1.99	Male	NA	No	No	No	No	Yes	Yes	Yes	No	Yes	60 days	RT-19-2	600	50	No	8	592.00	100.00	100.00	NA	1582.70	382644	77.32	61	25	57	23	None
RT-20	Rapid Test-and-Treat	0 - 0.99	Male	NA	No	No	No	No	Yes	No	Yes	No	Yes	Baseline	RT-20-1	600	50	No	8	605.00	100.00	100.00	NA	456.55	896943	49.82	67	25	66	25	None
RT-20	Rapid Test-and-Treat	1 - 1.99	Male	NA	No	No	No	No	Yes	No	Yes	No	Yes	60 days	RT-20-2	600	500	Yes - 500-700	5	794.00	100.00	100.00	NA	397.52	274081	84.51	84	27	74	23	None
RT-21	Rapid Test-and-Treat	1 - 1.99	Male	NA	No	No	No	No	Yes	No	Yes	No	No	Baseline	RT-21-1	600	500	Yes - 500-700	5	817.00	100.00	100.00	NA	542.37	376618	84.51	69	25	62	23	None
RT-21	Rapid Test-and-Treat	1 - 1.99	Male	NA	No	No	No	No	Yes	No	Yes	No	No	60 days	RT-21-2	600	250	Yes - 500-700	6	668.00	100.00	100.00	NA	1401.61	269320	80.07	70	25	64	26	None
RT-22	Rapid Test-and-Treat	0 - 0.99	Female	NA	No	No	No	No	Yes	Yes	Yes	No	Yes	Baseline	RT-22-1	600	500	Yes - 500-700	5	778.00	100.00	100.00	NA	1365.99	618072	77.73	122	26	59	25	None
RT-22	Rapid Test-and-Treat	0 - 0.99	Female	NA	No	No	No	No	Yes	Yes	Yes	No	Yes	60 days	RT-22-2	600	50	No	8	648.00	100.00	100.00	NA	960.11	449338	69.57	89	36	86	29	None
RT-23	Rapid Test-and-Treat	0 - 0.99	Female	NA	Yes	No	No	No	Yes	Yes	Yes	No	No	Baseline	RT-23-1	600	500	Yes - 500-700	5	802.00	50.00	50.00	NA	375.86	647059	66.97	34	21	NA	NA	No assembly generated
RT-23	Rapid Test-and-Treat	0 - 0.99	Female	NA	Yes	No	No	No	Yes	Yes	Yes	No	No	60 days	RT-23-2	600	500	Yes - 500-700	5	619.00	100.00	100.00	NA	1463.95	341958	53.04	64	28	59	22	None
RT-24	Rapid Test-and-Treat	0 - 0.99	Female	NA	No	No	No	Yes	No	Yes	Yes	No	No	Baseline	RT-24-1	600	250	Yes - 500-700	7	806.00	100.00	100.00	NA	3281.58	464623	77.18	78	19	58	20	None
RT-24	Rapid Test-and-Treat	0 - 0.99	Female	NA	No	No	No	Yes	No	Yes	Yes	No	No	60 days	RT-24-2	600	500	Yes - 500-700	5	755.00	100.00	100.00	NA	2420.95	922532	75.17	82	30	83	32	None
RT-25	Rapid Test-and-Treat	0 - 0.99	Female	NA	Yes	No	No	No	Yes	Yes	Yes	No	Yes	Baseline	RT-25-1	600	50	No	8	711.00	50.00	41.02	NA	3462.06	427529	81.10	71	22	57	21	None
RT-25	Rapid Test-and-Treat	0 - 0.99	Female	NA	Yes	No	No	No	Yes	Yes	Yes	No	Yes	60 days	RT-25-2	600	500	Yes - 500-700	5	577.00	100.00	100.00	NA	215.25	333574	43.81	94	36	80	30	None
RT-26	Rapid Test-and-Treat	1 - 1.99	Male	NA	No	No	No	Yes	Yes	Yes	Yes	No	Yes	Baseline	RT-26-1	600	500	Yes - 500-700	5	883.00	100.00	100.00	NA	7295.41	331848	72.55	55	15	50	18	None
RT-26	Rapid Test-and-Treat	1 - 1.99	Male	NA	No	No	No	Yes	Yes	Yes	Yes	No	Yes	60 days	RT-26-2	600	500	Yes - 500-700	5	786.00	100.00	100.00	NA	2009.00	446910	73.98	83	27	78	25	None
RT-27	Rapid Test-and-Treat	2 - 2.99	Male	NA	No	Yes	No	No	Yes	No	Yes	No	No	Baseline	RT-27-1	600	500	Yes - 500-700	5	874.00	100.00	100.00	NA	2500.44	438043	78.42	76	21	59	20	None
RT-27	Rapid Test-and-Treat	2 - 2.99	Male	NA	No	Yes	No	No	Yes	No	Yes	No	No	60 days	RT-27-2	600	500	Yes - 500-700	5	784.00	100.00	100.00	NA	530.37	410372	88.02	68	23	56	21	None
RT-28	Rapid Test-and-Treat	0 - 0.99	Male	NA	No	No	No	Yes	No	Yes	Yes	No	Yes	Baseline	RT-28-1	600	500	Yes - 500-700	5	832.00	100.00	100.00	NA	6149.02	200931	77.39	65	19	52	18	None
RT-28	Rapid Test-and-Treat	0 - 0.99	Male	NA	No	No	No	Yes	No	Yes	Yes	No	Yes	60 days	RT-28-2	600	500	Yes - 500-700	5	797.00	100.00	100.00	NA	3522.18	257917	78.21	91	34	74	30	None
RT-29	Rapid Test-and-Treat	1 - 1.99	Male	CXT 5ml bd for 5 days	No	No	No	Yes	Yes	Yes	Yes	No	No	Baseline	RT-29-1	600	50	No	8	693.00	100.00	100.00	NA	895.47	274558	73.01	94	34	82	31	None
RT-29	Rapid Test-and-Treat	1 - 1.99	Male	CXT 5ml bd for 5 days	No	No	No	Yes	Yes	Yes	Yes	No	No	60 days	RT-29-2	600	500	Yes - 500-700	5	749.00	100.00	100.00	NA	374.46	377245	73.77	92	31	88	31	None
RT-30	Rapid Test-and-Treat	0 - 0.99	Female	NA	Yes	No	No	Yes	Yes	No	Yes	No	No	Baseline	RT-30-1	600	500	Yes - 500-700	5	784.00	100.00	100.00	NA	3692.62	561377	76.23	87	27	72	23	None
RT-30	Rapid Test-and-Treat	0 - 0.99	Female	NA	Yes	No	No	Yes	Yes	No	Yes	No	No	60 days	RT-30-2	600	50	No	8	578.00	100.00	100.00	NA	4695.08	482190	36.93	53	26	52	27	None
RT-31	Rapid Test-and-Treat	1 - 1.99	Male	NA	No	No	No	No	Yes	No	Yes	No	Yes	Baseline	RT-31-1	600	500	Yes - 500-700	5	891.00	100.00	100.00	NA	1002.14	316707	71.47	73	24	63	21	None
RT-31	Rapid Test-and-Treat	1 - 1.99	Male	NA	No	No	No	No	Yes	No	Yes	No	Yes	60 days	RT-31-2	600	500	Yes - 500-700	5	856.00	100.00	100.00	NA	930.79	321035	65.55	71	26	66	25	None
RT-32	Rapid Test-and-Treat	0 - 0.99	Male	NA	No	No	No	No	Yes	Yes	Yes	No	Yes	Baseline	RT-32-1	600	500	Yes - 500-700	5	830.00	100.00	100.00	NA	3934.63	623661	72.24	79	24	70	22	None
RT-32	Rapid Test-and-Treat	0 - 0.99	Male	NA	No	No	No	No	Yes	Yes	Yes	No	Yes	60 days	RT-32-2	600	500	Yes - 500-700	5	783.00	50.00	50.00	NA	83.52	669614	76.52	82	27	74	28	None
RT-33	Rapid Test-and-Treat	1 - 1.99	Female	NA	No	No	No	No	Yes	Yes	Yes	No	No	Baseline	RT-33-1	600	500	Yes - 500-700	5	804.00	100.00	95.90	NA	466.74	355047	75.23	81	28	75	25	None
RT-33	Rapid Test-and-Treat	1 - 1.99	Female	NA	No	No	No	No	Yes	Yes	Yes	No	No	60 days	RT-33-2	600	500	Yes - 500-700	5	828.00	100.00	100.00	NA	253.80	508300	79.07	88	34	78	25	None
RT-34	Rapid Test-and-Treat	1 - 1.99	Male	NA	Yes	Yes	No	No	Yes	Yes	Yes	No	No	Baseline	RT-34-1	600	500	Yes - 500-700	5	746.00	100.00	100.00	NA	141.56	361234	71.56	70	25	58	22	None
RT-34	Rapid Test-and-Treat	1 - 1.99	Male	NA	Yes	Yes	No	No	Yes	Yes	Yes	No	No	60 days	RT-34-2	600	500	Yes - 500-700	5	792.00	100.00	100.00	NA	215.77	286484	44.33	69	28	62	21	None
UC-1	Usual Care	0 - 0.99	Male	NA	NA	NA	NA	NA	NA	NA	No	No	Yes	Baseline	UC-1-1	600	500	Yes - 500-700	5	855.00	100.00	100.00	NA	7460.48	316962	70.10	73	24	72	26	None
UC-1	Usual Care	0 - 0.99	Male	NA	NA	NA	NA	NA	NA	NA	No	No	Yes	60 days	UC-1-2	600	500	Yes - 500-700	5	757.00	100.00	94.50	NA	5865.76	324862	76.40	88	27	71	26	None
UC-2	Usual Care	2 - 2.99	Male	NA	NA	NA	NA	NA	NA	NA	No	No	No	Baseline	UC-2-1	600	500	Yes - 500-700	5	761.00	100.00	100.00	NA	88.52	672839	48.06	86	33	67	24	None
UC-2	Usual Care	2 - 2.99	Male	NA	NA	NA	NA	NA	NA	NA	No	No	No	60 days	UC-2-2	600	250	Yes - 500-700	7	814.00	100.00	93.80	NA	1341.01	442048	82.25	75	32	78	32	None
UC-3	Usual Care	0 - 0.99	Male	NA	NA	NA	NA	NA	NA	NA	No	No	Yes	Baseline	UC-3-1	600	8.44	No	10	483.00	100.00	100.00	NA	765.80	337062	75.77	89	26	82	25	None
UC-3	Usual Care	0 - 0.99	Male	NA	NA	NA	NA	NA	NA	NA	No	No	Yes	60 days	UC-3-2	600	500	Yes - 500-700	5	809.00	100.00	100.00	NA	483.32	467446	81.39	38	20	41	19	None
UC-4	Usual Care	0 - 0.99	Female	NA	NA	NA	NA	NA	NA	NA	No	No	No	Baseline	UC-4-1	600	250	Yes - 500-700	6	853.00	100.00	100.00	NA	912.21	168624	74.19	80	27	64	24	None
UC-4	Usual Care	0 - 0.99	Female	NA	NA	NA	NA	NA	NA	NA	No	No	No	60 days	UC-4-2	600	250	Yes - 500-700	6	713.00	50.00	6.52	NA	99.38	319939	75.64	101	41	89	36	None
UC-5	Usual Care	0 - 0.99	Female	NA	NA	NA	NA	NA	NA	NA	No	No	No	Baseline	UC-5-1	600	50	No	8	679.00	100.00	100.00	NA	1712.11	302844	83.12	57	20	53	19	None
UC-5	Usual Care	0 - 0.99	Female	NA	NA	NA	NA	NA	NA	NA	No	No	No	60 days	UC-5-2	600	50	No	8	669.00	100.00	100.00	NA	651.27	252356	73.30	89	30	79	25	None
UC-6	Usual Care	0 - 0.99	Female	zinc sulphate 20mg OD 14/7, Allegex 5ml BD 3/7	NA	NA	NA	NA	NA	NA	No	No	Yes	Baseline	UC-6-1	600	500	Yes - 500-700	5	779.00	100.00	100.00	NA	356.14	481349	58.55	90	34	85	30	None
UC-6	Usual Care	0 - 0.99	Female	zinc sulphate 20mg OD 14/7, Allegex 5ml BD 3/7	NA	NA	NA	NA	NA	NA	No	No	Yes	60 days	UC-6-2	600	50	No	8	1343.00	100.00	100.00	NA	108.23	519874	72.79	87	37	88	34	None
UC-7	Usual Care	0 - 0.99	Male	AMPICILLIN	NA	NA	NA	NA	NA	NA	No	No	Yes	Baseline	UC-7-1	600	500	Yes - 500-700	5	864.00	100.00	100.00	NA	4994.00	412721	76.78	83	24	66	23	None
UC-7	Usual Care	0 - 0.99	Male	AMPICILLIN	NA	NA	NA	NA	NA	NA	No	No	Yes	60 days	UC-7-2	600	500	Yes - 500-700	5	716.00	100.00	100.00	NA	367.28	570057	38.40	89	36	90	30	None
UC-8	Usual Care	1 - 1.99	Male	METRONIDAZOLE 5MLS, METRODOTRANILE 5MG ON STAT	NA	NA	NA	NA	NA	NA	No	No	No	Baseline	UC-8-1	600	500	Yes - 500-700	5	816.00	100.00	100.00	NA	1051.92	532249	77.80	80	29	69	26	None
UC-8	Usual Care	1 - 1.99	Male	METRONIDAZOLE 5MLS, METRODOTRANILE 5MG ON STAT	NA	NA	NA	NA	NA	NA	No	No	No	60 days	UC-8-2	600	39.6	No	9	550.00	100.00	100.00	NA	404.44	608932	68.33	66	25	72	26	None
UC-9	Usual Care	3 - 3.99	Male	FLAGYL 10MLS PO STAT	NA	NA	NA	NA	NA	NA	No	No	No	Baseline	UC-9-1	600	500	Yes - 500-700	5	706.00	100.00	100.00	NA	318.79	510634	76.14	65	27	64	29	None
UC-9	Usual Care	3 - 3.99	Male	FLAGYL 10MLS PO STAT	NA	NA	NA	NA	NA	NA	No	No	No	60 days	UC-9-2	600	500	Yes - 500-700	5	833.00	100.00	100.00	NA	209.70	385342	85.93	60	23	48	22	None
UC-10	Usual Care	0 - 0.99	Female	1. Amoxycilin 5ml po start, Flagyl 5ml tds x 7days , Ceftriazone 125mg start	NA	NA	NA	NA	NA	NA	No	No	No	Baseline	UC-10-1	600	250	Yes - 500-700	6	816.00	100.00	100.00	NA	3022.64	235980	76.08	68	24	59	22	None
UC-10	Usual Care	0 - 0.99	Female	1. Amoxycilin 5ml po start, Flagyl 5ml tds x 7days , Ceftriazone 125mg start	NA	NA	NA	NA	NA	NA	No	No	No	60 days	UC-10-2	600	500	Yes - 500-700	5	1074.00	100.00	95.20	NA	228.01	405648	76.81	100	39	89	33	None
UC-11	Usual Care	0 - 0.99	Female	FLAGYL 5mls TDS 5/7	NA	NA	NA	NA	NA	NA	No	No	Yes	Baseline	UC-11-1	600	500	Yes - 500-700	5	817.00	100.00	100.00	NA	2090.01	503089	78.89	80	25	66	23	None
UC-11	Usual Care	0 - 0.99	Female	FLAGYL 5mls TDS 5/7	NA	NA	NA	NA	NA	NA	No	No	Yes	60 days	UC-11-2	600	500	Yes - 500-700	5	829.00	100.00	100.00	NA	1516.22	381733	79.24	98	33	90	31	None
UC-12	Usual Care	0 - 0.99	Female	CEFOTAXIME 320mg IV BD, FLAGYL 60mg IV QID	NA	NA	NA	NA	NA	NA	No	No	Yes	Baseline	UC-12-1	600	500	Yes - 500-700	5	808.00	100.00	100.00	NA	181.65	542782	22.32	47	19	48	20	None
UC-12	Usual Care	0 - 0.99	Female	CEFOTAXIME 320mg IV BD, FLAGYL 60mg IV QID	NA	NA	NA	NA	NA	NA	No	No	Yes	60 days	UC-12-2	600	500	Yes - 500-700	5	844.00	100.00	100.00	NA	397.54	400589	65.56	107	39	106	39	None
UC-13	Usual Care	0 - 0.99	Female	NA	NA	NA	NA	NA	NA	NA	No	No	No	Baseline	UC-13-1	600	500	Yes - 500-700	5	664.00	50.00	50.00	NA	237.24	460316	74.01	115	37	111	34	None
UC-13	Usual Care	0 - 0.99	Female	NA	NA	NA	NA	NA	NA	NA	No	No	No	60 days	UC-13-2	600	500	Yes - 500-700	5	706.00	100.00	100.00	NA	113.11	407957	54.49	75	24	71	22	None
UC-14	Usual Care	1 - 1.99	Female	NA	NA	NA	NA	NA	NA	NA	No	No	Yes	Baseline	UC-14-1	600	500	Yes - 500-700	5	725.00	100.00	100.00	NA	479.84	357485	77.61	73	31	65	28	None
UC-14	Usual Care	2 - 2.99	Female	NA	NA	NA	NA	NA	NA	NA	No	No	Yes	60 days	UC-14-2	600	500	Yes - 500-700	5	855.00	100.00	100.00	NA	3381.53	458462	72.50	91	27	74	24	None
UC-15	Usual Care	1 - 1.99	Female	FLAGYL 5mls po tds for 5days	NA	NA	NA	NA	NA	NA	No	No	No	Baseline	UC-15-1	600	500	Yes - 500-700	5	837.00	100.00	100.00	NA	1394.39	537784	79.89	71	27	64	28	None
UC-15	Usual Care	1 - 1.99	Female	FLAGYL 5mls po tds for 5days	NA	NA	NA	NA	NA	NA	No	No	No	60 days	UC-15-2	600	500	Yes - 500-700	5	445.00	50.00	50.00	NA	2159.37	702921	82.37	76	26	67	25	None
UC-16	Usual Care	0 - 0.99	Female	AMPICILIN 150MG STAT, CTX 2.5 MLS PO BD * 5/7	NA	NA	NA	NA	NA	NA	No	No	Yes	Baseline	UC-16-1	600	500	Yes - 500-700	5	791.00	100.00	100.00	NA	6340.45	192464	81.32	71	21	59	21	None
UC-16	Usual Care	0 - 0.99	Female	AMPICILIN 150MG STAT, CTX 2.5 MLS PO BD * 5/7	NA	NA	NA	NA	NA	NA	No	No	Yes	60 days	UC-16-2	600	50	No	8	627.00	100.00	100.00	NA	3870.25	1081492	74.76	90	32	77	24	None
UC-17	Usual Care	0 - 0.99	Female	NA	NA	NA	NA	NA	NA	NA	No	No	No	Baseline	UC-17-1	600	50	No	8	664.00	100.00	91.00	NA	5025.60	288907	78.63	63	24	61	23	None
UC-17	Usual Care	0 - 0.99	Female	NA	NA	NA	NA	NA	NA	NA	No	No	No	60 days	UC-17-2	600	500	Yes - 500-700	5	263.00	50.00	6.56	NA	108.17	592539	78.49	48	17	39	14	None
UC-18	Usual Care	0 - 0.99	Male	NA	NA	NA	NA	NA	NA	NA	No	No	Yes	Baseline	UC-18-1	600	500	Yes - 500-700	5	822.00	100.00	100.00	NA	361.98	332282	62.56	104	33	89	28	None
UC-18	Usual Care	0 - 0.99	Male	NA	NA	NA	NA	NA	NA	NA	No	No	Yes	60 days	UC-18-2	600	500	Yes - 500-700	5	699.00	50.00	50.00	NA	48.67	663778	62.05	82	35	73	34	None
UC-19	Usual Care	0 - 0.99	Male	amoxycillin 2.5ml p o for 5 days	NA	NA	NA	NA	NA	NA	No	No	No	Baseline	UC-19-1	600	500	Yes - 500-700	5	834.00	100.00	100.00	NA	386.78	412918	65.72	97	42	94	41	None
UC-19	Usual Care	0 - 0.99	Male	amoxycillin 2.5ml p o for 5 days	NA	NA	NA	NA	NA	NA	No	No	No	60 days	UC-19-2	600	500	Yes - 500-700	5	790.00	100.00	100.00	NA	510.87	689811	78.75	107	42	98	42	None
UC-20	Usual Care	0 - 0.99	Female	FLAGYL 5mls po tds for 5 days	NA	NA	NA	NA	NA	NA	No	No	No	Baseline	UC-20-1	600	500	Yes - 500-700	5	840.00	100.00	100.00	NA	223.25	419707	26.43	90	35	73	27	None
UC-20	Usual Care	1 - 1.99	Female	FLAGYL 5mls po tds for 5 days	NA	NA	NA	NA	NA	NA	No	No	No	60 days	UC-20-2	600	250	Yes - 500-700	6	584.00	100.00	100.00	NA	348.92	333865	80.45	72	26	67	26	None
UC-21	Usual Care	0 - 0.99	Male	NA	NA	NA	NA	NA	NA	NA	No	No	No	Baseline	UC-21-1	600	500	Yes - 500-700	5	801.00	100.00	100.00	NA	2025.32	990134	45.37	87	28	80	23	None
UC-21	Usual Care	0 - 0.99	Male	NA	NA	NA	NA	NA	NA	NA	No	No	No	60 days	UC-21-2	600	500	Yes - 500-700	5	837.00	100.00	100.00	NA	3960.81	421939	66.73	82	29	79	27	None
UC-22	Usual Care	0 - 0.99	Male	NA	NA	NA	NA	NA	NA	NA	No	No	Yes	Baseline	UC-22-1	600	500	Yes - 500-700	5	769.00	100.00	100.00	NA	6114.53	777848	66.58	94	35	92	29	None
UC-22	Usual Care	0 - 0.99	Male	NA	NA	NA	NA	NA	NA	NA	No	No	Yes	60 days	UC-22-2	600	500	Yes - 500-700	5	842.00	100.00	100.00	NA	5231.58	707145	70.67	56	22	59	23	None
UC-23	Usual Care	1 - 1.99	Male	NA	NA	NA	NA	NA	NA	NA	No	No	Yes	Baseline	UC-23-1	600	500	Yes - 500-700	5	899.00	100.00	100.00	NA	383.39	328038	25.20	30	20	28	17	None
UC-23	Usual Care	1 - 1.99	Male	NA	NA	NA	NA	NA	NA	NA	No	No	Yes	60 days	UC-23-2	600	500	Yes - 500-700	5	688.00	100.00	100.00	NA	286.83	382349	85.62	75	26	61	25	None
UC-24	Usual Care	0 - 0.99	Male	NA	NA	NA	NA	NA	NA	NA	No	No	Yes	Baseline	UC-24-1	600	500	Yes - 500-700	5	904.00	100.00	100.00	NA	2359.23	519836	70.79	84	28	80	29	None
UC-24	Usual Care	0 - 0.99	Male	NA	NA	NA	NA	NA	NA	NA	No	No	Yes	60 days	UC-24-2	600	500	Yes - 500-700	5	689.00	100.00	100.00	NA	386.84	379217	77.83	101	36	95	32	None
UC-25	Usual Care	1 - 1.99	Male	CTX 5 mg bd for 5 days	NA	NA	NA	NA	NA	NA	No	No	No	Baseline	UC-25-1	600	500	Yes - 500-700	5	677.00	100.00	100.00	NA	1327.36	491974	77.54	78	32	72	32	None
UC-25	Usual Care	1 - 1.99	Male	CTX 5 mg bd for 5 days	NA	NA	NA	NA	NA	NA	No	No	No	60 days	UC-25-2	600	250	Yes - 500-700	6	629.00	100.00	100.00	NA	510.36	322422	73.25	87	37	93	31	None
UC-26	Usual Care	0 - 0.99	Male	CTX 5 ml bd for 5 days	NA	NA	NA	NA	NA	NA	No	No	Yes	Baseline	UC-26-1	600	250	Yes - 500-700	6	535.00	100.00	83.30	NA	3722.74	380165	83.17	55	23	60	23	None
UC-26	Usual Care	0 - 0.99	Male	CTX 5 ml bd for 5 days	NA	NA	NA	NA	NA	NA	No	No	Yes	60 days	UC-26-2	600	500	Yes - 500-700	5	737.00	100.00	100.00	NA	5429.31	425549	78.23	67	26	70	27	None
UC-27	Usual Care	0 - 0.99	Female	NA	NA	NA	NA	NA	NA	NA	No	No	No	Baseline	UC-27-1	600	500	Yes - 500-700	5	830.00	50.00	50.00	NA	28.31	1175422	64.03	91	30	85	28	None
UC-27	Usual Care	0 - 0.99	Female	NA	NA	NA	NA	NA	NA	NA	No	No	No	60 days	UC-27-2	600	25.6	No	9	497.00	100.00	100.00	NA	175.65	655577	80.95	79	27	75	25	None
UC-28	Usual Care	1 - 1.99	Male	NA	NA	NA	NA	NA	NA	NA	No	No	No	Baseline	UC-28-1	600	250	Yes - 500-700	6	645.00	100.00	100.00	NA	4040.95	437050	78.57	51	15	43	14	None
UC-28	Usual Care	1 - 1.99	Male	NA	NA	NA	NA	NA	NA	NA	No	No	No	60 days	UC-28-2	600	500	Yes - 500-700	5	812.00	100.00	100.00	NA	232.70	456208	76.77	69	27	64	25	None
UC-29	Usual Care	1 - 1.99	Male	NA	NA	NA	NA	NA	NA	NA	No	No	No	Baseline	UC-29-1	600	500	Yes - 500-700	5	829.00	100.00	100.00	NA	4261.64	319602	74.52	59	19	56	22	None
UC-29	Usual Care	1 - 1.99	Male	NA	NA	NA	NA	NA	NA	NA	No	No	No	60 days	UC-29-2	600	500	Yes - 500-700	5	844.00	100.00	100.00	NA	2722.59	560730	39.00	77	27	63	22	None
UC-30	Usual Care	2 - 2.99	Male	NA	NA	NA	NA	NA	NA	NA	No	No	Yes	Baseline	UC-30-1	600	500	Yes - 500-700	5	613.00	50.00	30.31	NA	384.09	575142	82.37	73	22	64	22	None
UC-30	Usual Care	2 - 2.99	Male	NA	NA	NA	NA	NA	NA	NA	No	No	Yes	60 days	UC-30-2	600	500	Yes - 500-700	5	752.00	100.00	92.40	NA	285.07	510674	81.50	65	27	61	27	None
UC-31	Usual Care	0 - 0.99	Female	NA	NA	NA	NA	NA	NA	NA	No	No	Yes	Baseline	UC-31-1	600	500	Yes - 500-700	5	820.00	100.00	100.00	NA	3750.91	361310	72.72	114	41	96	33	None
UC-31	Usual Care	1 - 1.99	Female	NA	NA	NA	NA	NA	NA	NA	No	No	Yes	60 days	UC-31-2	600	500	Yes - 500-700	5	859.00	100.00	100.00	NA	1709.06	541421	74.64	94	34	80	33	None
UC-32	Usual Care	1 - 1.99	Female	NA	NA	NA	NA	NA	NA	NA	No	No	No	Baseline	UC-32-1	600	250	Yes - 500-700	6	1225.00	100.00	100.00	NA	3573.10	168801	51.95	73	30	71	27	None
UC-32	Usual Care	1 - 1.99	Female	NA	NA	NA	NA	NA	NA	NA	No	No	No	60 days	UC-32-2	600	500	Yes - 500-700	5	780.00	100.00	100.00	NA	281.13	383076	73.64	103	31	100	27	None
UC-33	Usual Care	0 - 0.99	Female	NA	NA	NA	NA	NA	NA	NA	No	No	No	Baseline	UC-33-1	600	500	Yes - 500-700	5	737.00	100.00	100.00	NA	223.02	334904	71.29	78	34	84	32	None
UC-33	Usual Care	0 - 0.99	Female	NA	NA	NA	NA	NA	NA	NA	No	No	No	60 days	UC-33-2	600	250	Yes - 500-700	6	752.00	100.00	63.07	NA	155.78	305397	70.98	66	29	63	25	None
UC-34	Usual Care	0 - 0.99	Female	Erythromycin 2.5 ml Susp STAT, Ceffoxin 6.25 mg	NA	NA	NA	NA	NA	NA	No	No	Yes	Baseline	UC-34-1	600	500	Yes - 500-700	5	742.00	100.00	100.00	NA	1116.61	393127	69.76	117	22	36	20	None
UC-34	Usual Care	0 - 0.99	Female	Erythromycin 2.5 ml Susp STAT, Ceffoxin 6.25 mg	NA	NA	NA	NA	NA	NA	No	No	Yes	60 days	UC-34-2	600	500	Yes - 500-700	5	803.00	100.00	100.00	NA	113.05	372146	61.92	80	29	80	26	None
Neg-1	Negative Control		NA	NA	NA	NA	NA	NA	NA	NA	NA	NA	NA	NA	Neg-ext-1	600	Too low	None	10	587.00	50.00	0.44	No Peak	22	116763	86.72	5	5	62	25	None
Neg-10	Negative Control		NA	NA	NA	NA	NA	NA	NA	NA	NA	NA	NA	NA	Neg-ext-10	600	Too low	None	10	572.00	50.00	0.50	No Peak	9	NA	NA	NA	NA	NA	NA	Negative was not sequenced
Neg-2	Negative Control		NA	NA	NA	NA	NA	NA	NA	NA	NA	NA	NA	NA	Neg-ext-2	600	Too low	None	10	549.00	50.00	0.97	590	58	161659	91.10	18	9	72	32	None
Neg-3	Negative Control		NA	NA	NA	NA	NA	NA	NA	NA	NA	NA	NA	NA	Neg-ext-3	600	Too low	None	10	524.00	50.00	1.71	565	105	162699	86.49	25	14	89	34	None
Neg-4	Negative Control		NA	NA	NA	NA	NA	NA	NA	NA	NA	NA	NA	NA	Neg-ext-4	600	Too low	None	10	511.00	50.00	0.44	No Peak	8	NA	NA	NA	NA	NA	NA	Negative was not sequenced
Neg-5	Negative Control		NA	NA	NA	NA	NA	NA	NA	NA	NA	NA	NA	NA	Neg-ext-5	600	Too low	None	10	563.00	50.00	0.34	No Peak	5	NA	NA	NA	NA	NA	NA	Negative was not sequenced
Neg-6	Negative Control		NA	NA	NA	NA	NA	NA	NA	NA	NA	NA	NA	NA	Neg-ext-6	600	Too low	None	10	623.00	50.00	0.53	No Peak	7	NA	NA	NA	NA	NA	NA	Negative was not sequenced
Neg-7	Negative Control		NA	NA	NA	NA	NA	NA	NA	NA	NA	NA	NA	NA	Neg-ext-7	600	Too low	None	10	538.00	50.00	0.74	486	41	181671	90.71	10	6	58	24	None
Neg-8	Negative Control		NA	NA	NA	NA	NA	NA	NA	NA	NA	NA	NA	NA	Neg-ext-8	600	Too low	None	10	602.00	50.00	0.50	No Peak	12	123937	94.27	10	6	25	15	None
Neg-9	Negative Control		NA	NA	NA	NA	NA	NA	NA	NA	NA	NA	NA	NA	Neg-ext-9	600	Too low	None	10	576.00	50.00	0.69	No Peak	6	NA	NA	NA	NA	NA	NA	Negative was not sequenced
